# Effects of exogenous oxytocin on human brain function are regulated by oxytocin gene expression: a meta-analysis of 20 years of oxytocin neuroimaging and transcriptomic analyses

**DOI:** 10.1101/2025.08.24.25334303

**Authors:** Junjie Wang, Xianyang Gan, Mengfan Han, Wenyi Dong, Jingxian He, Kun Fu, Mercy C. Bore, Ting Xu, Benjamin Klugah-Brown, Stefania Ferraro, Benjamin Becker

## Abstract

Over the past two decades, numerous pharmaco-imaging studies have explored the neural basis of oxytocin (OT) on human cognition and behavior, yet findings are heterogenous and the links between the macroscopic neurofunctional effects and microscopic organization of the brain remain unclear. Here, we systematically explored the general neuromodulatory effects of OT across behavioral domains and populations by combining neuroimaging meta-analysis, meta-analytic connectivity modeling, behavioral decoding, and transcriptomic analysis. The primary meta-analysis based on data from 75 experiments and n = 2,247 participants revealed consistent domain-general neural effects of OT on the left thalamus, pallidum, caudate, and insula. Meta-analytic connectivity analyses revealed that these regions constituted a functionally integrated thalamus-striatum-insula circuit, directly influenced by OT, embedded within a larger secondary network, and associated with reward, motivation, and emotion, potentially mediating the complex effects of OT. Transcriptomic analyses revealed that the expression of three core OT pathway genes (CD38, OXT, and OXTR) is enriched in these subcortical regions and associated with the observed neural effects. Moreover, OT’s effects were linked with the distribution of acetylcholinergic, dopaminergic, opioidergic, and vasopressinergic gene expressions, potentially reflecting functionally relevant interactions with these systems. Together, these findings delineate a robust effect of OT on human brain function that can help to inform effective pharmacotherapeutic targets, and highlight a core circuitry via which OT exerts its complex regulatory role.

**Highlights:** Meta-analytic evidence for robust effects of exogenous OT on brain activity

A thalamus-striatum-insula circuitry showed domain-general OT effects

OT effects mediated by OT pathway gene expression (OXT, OXTR, CD38)

OT effects interact with multiple neurotransmitter systems

Decoding links OT targets to reward, emotion, social behavior
