## Supplementary Material II for "Effects of exogenous oxytocin on human brain function are regulated by oxytocin gene expression: a meta-analysis of 20 years of oxytocin neuroimaging and transcriptomic analyses"

### Sheet: excluded studies-database
Study ID	Title	Publication year	Journal	Excluded reasons		Note
Aoki et al. (2015)	Oxytocin’s neurochemical effects in the medial prefrontal cortex underlie recovery of task-specific brain activity in autism: a randomized controlled trial	2015	Molecular Psychiatry	No use of whole-brain activation analysis for OT effect (Other analyses)		Abbreviations: ASL, arterial spin labeling; FC, functional connectivity; fMRI, functional magnetic resonance imaging; OT, oxytocin; PPI, psychophysiological interaction; ROI, region of interest; rs-fMRI, resting-state functional magnetic resonance imaging; sMRI, structural magnetic resonance imaging; SVC, small volume correction.
Bach et al. (2019)	Oxytocin modulates alcohol-cue induced functional connectivity in the nucleus accumbens of social drinkers	2019	Psychoneuroendocrinology	No use of whole-brain activation analysis for OT effect (PPI/FC analysis)		The OT effect refers to any main and interaction effects of OT
Baumgartner et al. (2008)	Oxytocin shapes the neural circuitry of trust and trust adaptation in humans	2008	Neuron	Limited brain space		“No significant whole-brain activation result for OT effect” includes both studies explicitly reporting non-significant whole-brain results for the OT effect and studies explicitly stating that whole-brain analyses were used to explore the OT effect but not reporting the corresponding results.
Bernaerts et al. (2020)	Oxytocin treatment attenuates amygdala activity in autism: a treatment-mechanism study with long-term follow-up	2020	Translational psychiatry	No use of whole-brain activation analysis for OT effect (ROI/SVC analysis)			Not empirical study
Bertsch et al. (2013)	Oxytocin and reduction of social threat hypersensitivity in women with borderline personality disorder	2013	American Journal of Psychiatry	No significant whole-brain activation result for OT effect			Non-adult sample
Boll et al. (2020)	Pain-modulating effects of oxytocin in patients with chronic low back pain	2020	Neuropharmacology	No significant whole-brain activation result for OT effect			Chronic OT effect
Borowiak et al. (2020)	Intranasal oxytocin modulates brain responses to voice-identity recognition in typically developing individuals, but not in ASD	2020	Translational psychiatry	No significant whole-brain activation result for OT effect			Non-task-based fMRI modality
Bos et al. (2015)	Oxytocin reduces neural activity in the pain circuitry when seeing pain in others	2015	NeuroImage	Limited brain space			No use of whole-brain activation analysis
Bos et al. (2018)	Oxytocin reduces neural activation in response to infant faces in nulliparous young women	2018	Social Cognitive & Affective Neuroscience	No significant whole-brain activation result for OT effect			Inappropriate contrast
Cavalli et al. (2017)	Oxytocin differentially modulates pavlovian cue and context fear acquisition	2017	Social Cognitive & Affective Neuroscience	No significant whole-brain activation result for OT effect			Limited brain space
Chen et al. (2020)	OXTR methylation modulates exogenous oxytocin effects on human brain activity during social interaction	2020	Genes, Brain & Behavior	Inappropriate statistical contrast			Insignificant results
Coenjaerts et al. (2022)	Exogenous estradiol and oxytocin modulate sex differences in hippocampal reactivity during the encoding of episodic memories	2022	NeuroImage	No significant whole-brain activation result for OT effect
Cui et al. (2022)	How resource sharing resists scarcity: the role of cognitive empathy and its neurobiological mechanisms	2022	Cerebral Cortex	No use of whole-brain activation analysis for OT effect (The study only explored the bahavioral effect of oxytocin in Exp 2)
De Dreu et al. (2015)	Oxytocin tempers calculated greed but not impulsive defense in predator-prey contests	2015	Social Cognitive & Affective Neuroscience	No use of whole-brain activation analysis for OT effect (ROI/SVC analysis)
Domes et al. (2013)	Effects of Intranasal Oxytocin on the Neural Basis of Face Processing in Autism Spectrum Disorder	2013	Biological Psychiatry	Limited brain space
Fan et al. (2014)	Early life stress modulates amygdala-prefrontal functional connectivity: Implications for oxytocin effects	2014	Human Brain Mapping	Not task-based fMRI study (rs-fMRI study)
Fan et al. (2015)	Amygdala-Hippocampal Connectivity Changes During Acute Psychosocial Stress: Joint Effect of Early Life Stress and Oxytocin	2015	Neuropsychopharmacology	No use of whole-brain activation analysis for OT effect (PPI/FC analysis)
Feng et al. (2015)	Neuroticism modulates the effects of intranasal vasopressin treatment on the neural response to positive and negative social interactions	2015	Neuropsychologia	No significant whole-brain activation result for OT effect
Flanagan et al. (2018)	Effects of oxytocin on working memory and executive control system connectivity in posttraumatic stress disorder	2018	Experimental & Clinical Psychopharmacology	No use of whole-brain activation analysis for OT effect (ROI/SVC & PPI/FC analysis)
Flanagan et al. (2019)	Impact of Oxytocin on the neural correlates of fearful face processing in PTSD related to childhood Trauma	2019	European Journal of Psychotraumatology	No use of whole-brain activation analysis for OT effect
Frazier et al. (2021)	Age and intranasal oxytocin effects on trust-related decisions after breach of trust: Behavioral and brain evidence	2021	Psychology & Aging	No significant whole-brain activation result for OT effect
Frijling et al. (2016)	Effects of intranasal oxytocin on amygdala reactivity to emotional faces in recently trauma-exposed individuals	2016	Social Cognitive & Affective Neuroscience	No use of whole-brain activation analysis for OT effect (ROI/SVC analysis)
Frijling et al. (2017)	Preventing PTSD with oxytocin: effects of oxytocin administration on fear neurocircuitry and PTSD symptom development in recently trauma-exposed individuals	2017	European Journal of Psychotraumatology	Not an empirical study (It's just a summary of their prior work)
Gamer et al. (2010)	Different amygdala subregions mediate valence-related and attentional effects of oxytocin in humans	2010	Proceedings of the National Academy of Sciences of the United States of America	No use of whole-brain activation analysis for OT effect (ROI/SVC & PPI/FC analysis)
Geng et al. (2018)	Oxytocin Facilitates Empathic- and Self-embarrassment Ratings by Attenuating Amygdala and Anterior Insula Responses	2018	Frontiers in endocrinology	No significant whole-brain activation result for OT effect
Geng et al. (2018)	Oxytocin Enhancement of Emotional Empathy: Generalization Across Cultures and Effects on Amygdala Activity	2018	Frontiers in neuroscience	No significant whole-brain activation result for OT effect
Gordon et al. (2013)	Oxytocin enhances brain function in children with autism	2013	Proceedings of the National Academy of Sciences of the United States of America	Not a study conducted in the adult sample (children/Adolescents with ASD)
Gordon et al. (2016)	Intranasal Oxytocin Enhances Connectivity in the Neural Circuitry Supporting Social Motivation and Social Perception in Children with Autism	2016	Scientific reports	Not a study conducted in the adult sample (children/Adolescents with ASD)
Gorka et al. (2015)	Oxytocin Modulation of Amygdala Functional Connectivity to Fearful Faces in Generalized Social Anxiety Disorder	2015	Neuropsychopharmacology	No use of whole-brain activation analysis for OT effect (ROI/SVC & PPI/FC analysis)
Greene et al. (2018)	The effects of intranasal oxytocin on reward circuitry responses in children with autism spectrum disorder	2018	Journal of neurodevelopmental disorders	Not a study conducted in the adult sample (children/Adolescents with ASD)
Gregory et al. (2015)	Oxytocin increases VTA activation to infant and sexual stimuli in nulliparous and postpartum women	2015	Hormones and behavior	No use of whole-brain activation analysis for OT effect (ROI/SVC analysis)
Hecht et al. (2017)	Intranasal oxytocin reduces social perception in women: Neural activation and individual variation	2017	NeuroImage	Limited brain space
Herpertz et al. (2019)	Oxytocin Effects on Pain Perception and Pain Anticipation	2019	Journal of Pain	No use of whole-brain activation analysis for OT effect (ROI/SVC analysis)
Horta et al. (2019)	Oxytocin alters patterns of brain activity and amygdalar connectivity by age during dynamic facial emotion identification	2019	Neurobiology of Aging	No use of whole-brain activation analysis for OT effect (Partial least squares analysis)
Ide et al. (2018)	Oxytocin attenuates trust as a subset of more general reinforcement learning, with altered reward circuit functional connectivity in males	2018	NeuroImage	Inappropriate statistical contrast
Jansen et al. (2023)	l-DOPA and oxytocin influence the neurocomputational mechanisms of self-benefitting and prosocial reinforcement learning	2023	NeuroImage	Inappropriate statistical contrast
Jeung-Maarse et al. (2023)	Oxytocin effects on amygdala reactivity to angry faces in males and females with antisocial personality disorder	2023	Neuropsychopharmacology	No use of whole-brain activation analysis for OT effect (ROI/SVC analysis)
Joseph et al. (2020)	Neural correlates of oxytocin and cue reactivity in cocaine-dependent men and women with and without childhood trauma	2020	Psychopharmacology	No significant whole-brain activation result for OT effect
Joseph et al. (2022)	Oxytocin moderates corticolimbic social stress reactivity in cocaine use disorder and healthy controls	2022	Comprehensive psychoneuroendocrinology	No use of whole-brain activation analysis for OT effect (PPI/FC analysis)
Kerem et al. (2020)	Oxytocin reduces the functional connectivity between brain regions involved in eating behavior in men with overweight and obesity	2020	International journal of obesity	No use of whole-brain activation analysis for OT effect (PPI/FC analysis)
Kirsch et al. (2005)	Oxytocin Modulates Neural Circuitry for Social Cognition and Fear in Humans	2005	Journal of Neuroscience	No use of whole-brain activation analysis for OT effect (ROI/SVC & PPI/FC analysis)
Koch et al. (2016)	Intranasal Oxytocin Administration Dampens Amygdala Reactivity towards Emotional Faces in Male and Female PTSD Patients	2016	Neuropsychopharmacology	No use of whole-brain activation analysis for OT effect (ROI/SVC analysis)
Koch et al. (2019)	Effects of intranasal oxytocin on distraction as emotion regulation strategy in patients with post-traumatic stress disorder	2019	European Neuropsychopharmacology	No significant whole-brain activation result for OT effect
Kou et al. (2022)	Anxiolytic Effects of Chronic Intranasal Oxytocin on Neural Responses to Threat Are Dose-Frequency Dependent	2022	Psychotherapy & Psychosomatics	Chronic OT effect
Kreuder et al. (2017)	How the brain codes intimacy: The neurobiological substrates of romantic touch	2017	Human Brain Mapping	No significant whole-brain activation result for OT effect
Kreuder et al. (2018)	Oxytocin enhances the pain‐relieving effects of social support in romantic couples	2019	Human Brain Mapping	No significant whole-brain activation result for OT effect
Kreuder et al. (2020)	Common and dissociable effects of oxytocin and lorazepam on the neurocircuitry of fear	2020	Proceedings of the National Academy of Sciences of the United States of America	No appropriate OT effect (Mixed effect of two treatments)
Kruppa et al. (2019)	Neural modulation of social reinforcement learning by intranasal oxytocin in male adults with high-functioning autism spectrum disorder: a randomized trial	2019	Neuropsychopharmacology	No significant whole-brain activation result for OT effect
Lin et al. (2022)	Age-Related Differences in Amygdala Activation Associated With Face Trustworthiness but No Evidence of Oxytocin Modulation	2022	Frontiers in psychology	No use of whole-brain activation analysis for OT effect (ROI/SVC analysis, and whole-brain activation analysis for task effect)
Lischke et al. (2017)	Divergent effects of oxytocin on (para-)limbic reactivity to emotional and neutral scenes in females with and without borderline personality disorder	2017	Social Cognitive & Affective Neuroscience	No significant whole-brain activation result for OT effect
Liu et al. (2021)	Oxytocinergic Modulation of Threat-Specific Amygdala Sensitization in Humans Is Critically Mediated by Serotonergic Mechanisms	2021	Biological psychiatry. Cognitive neuroscience and neuroimaging	No appropriate OT effect (Mixed effect of two treatments)
Liu et al. (2022)	Oxytocin Modulates Neural Individuation/Categorization Processing of Faces in Early Face-Selective Areas	2022	Cerebral Cortex	No use of whole-brain activation analysis for OT effect (ROI/SVC analysis)
Lorenz et al. (2019)	Neural correlates of emotion processing comparing antidepressants and exogenous oxytocin in postpartum depressed women: An exploratory study	2019	PLoS ONE	No use of whole-brain activation analysis for OT effect (ROI/SVC analysis)
Luo et al. (2017)	Sex-dependent neural effect of oxytocin during subliminal processing of negative emotion faces	2017	NeuroImage	No use of whole-brain activation analysis for OT effect (ROI/SVC & PPI/FC analysis)
Maier et al. (2019)	Oxytocin reduces a chemosensory-induced stress bias in social perception	2019	Neuropsychopharmacology	No significant whole-brain activation result for OT effect
Maier et al. (2020)	Childhood Maltreatment Alters the Neural Processing of Chemosensory Stress Signals	2020	Frontiers in psychiatry	No use of whole-brain activation analysis for OT effect (ROI/SVC & PPI/FC analysis)
Martins et al. (2020)	Intranasal oxytocin increases heart-rate variability in men at clinical high risk for psychosis: a proof-of-concept study	2020	Translational psychiatry	Not task-based fMRI study (The data analyzed in this study is part of a larger project that includes task-based fMRI acquisitions, but this study did not use the fMRI data)
Martins et al. (2020)	Effects of route of administration on oxytocin-induced changes in regional cerebral blood flow in humans	2020	Nature Communications	Not task-based fMRI study (ASL fMRI study)
Martins et al. (2022)	Oxytocin modulates neurocomputational mechanisms underlying prosocial reinforcement learning	2022	Progress in neurobiology	No significant whole-brain activation result for OT effect
Mayer et al. (2022)	Assessment of Reward-Related Brain Function After a Single Dose of Oxytocin in Autism: A Randomized Controlled Trial	2022	Biological psychiatry global open science	No significant whole-brain activation result for OT effect
Montag et al. (2013)	An interaction between oxytocin and a genetic variation of the oxytocin receptor modulates amygdala activity toward direct gaze: evidence from a pharmacological imaging genetics study	2013	European Archives of Psychiatry & Clinical Neuroscience	No use of whole-brain activation analysis for OT effect (ROI/SVC analysis)
Mouchlianitis et al. (2022)	Neuroimaging oxytocin modulation of social reward learning in schizophrenia	2022	BJPsych Open	No use of whole-brain activation analysis for OT effect (ROI/SVC analysis)
Nawijn et al. (2016)	Intranasal oxytocin enhances neural processing of monetary reward and loss in post-traumatic stress disorder and traumatized controls	2016	Psychoneuroendocrinology	No significant whole-brain activation result for OT effect
Nawijn et al. (2017)	Intranasal oxytocin increases neural responses to social reward in post-traumatic stress disorder	2017	Social Cognitive & Affective Neuroscience	No significant whole-brain activation result for OT effect
Ota et al. (2018)	The effects of adjunctive intranasal oxytocin in patients with schizophrenia	2018	Postgraduate Medicine	Chronic OT effect
Procyshyn et al. (2022)	Oxytocin enhances basolateral amygdala activation and functional connectivity while processing emotional faces: preliminary findings in autistic vs non-autistic women	2022	Social Cognitive & Affective Neuroscience	No use of whole-brain activation analysis for OT effect (ROI/SVC analysis)
Quintana et al. (2016)	Low dose intranasal oxytocin delivered with Breath Powered device dampens amygdala response to emotional stimuli: A peripheral effect-controlled within-subjects randomized dose-response fMRI trial	2016	Psychoneuroendocrinology	No use of whole-brain activation analysis for OT effect (ROI/SVC analysis)
Quintana et al. (2019)	Low-dose intranasal oxytocin delivered with Breath Powered device modulates pupil diameter and amygdala activity: a randomized controlled pupillometry and fMRI study	2019	Neuropsychopharmacology	No use of whole-brain activation analysis for OT effect (Other analyses)
Radke et al. (2017)	Oxytocin reduces amygdala responses during threat approach	2017	Psychoneuroendocrinology	No significant whole-brain activation result for OT effect
Riem et al. (2012)	No laughing matter: intranasal oxytocin administration changes functional brain connectivity during exposure to infant laughter	2012	Neuropsychopharmacology	No significant whole-brain activation result for OT effect
Riem et al. (2014)	Pity or peanuts? Oxytocin induces different neural responses to the same infant crying labeled as sick or bored	2014	Developmental Science	No significant whole-brain activation result for OT effect.
Riem et al. (2014)	Oxytocin effects on mind-reading are moderated by experiences of maternal love withdrawal: An fMRI study	2014	Progress in Neuro-Psychopharmacology & Biological Psychiatry	No significant whole-brain activation result for OT effect
Riem et al. (2016)	Intranasal administration of oxytocin modulates behavioral and amygdala responses to infant crying in females with insecure attachment representations	2016	Attachment & Human Development	No use of whole-brain activation analysis for OT effect (ROI/SVC analysis)
Rilling et al. (2014)	Sex differences in the neural and behavioral response to intranasal oxytocin and vasopressin during human social interaction	2014	Psychoneuroendocrinology	Limited brain space
Rilling et al. (2018)	Intranasal oxytocin modulates neural functional connectivity during human social interaction	2018	American Journal of Primatology	No use of whole-brain activation analysis for OT effect (ROI/SVC & PPI/FC analysis)
Rupp et al. (2013)	Lower sexual interest in postpartum women: relationship to amygdala activation and intranasal oxytocin	2013	Hormones and behavior	No significant whole-brain activation result for OT effect
Rupp et al. (2014)	Amygdala response to negative images in postpartum vs nulliparous women and intranasal oxytocin	2014	Social Cognitive & Affective Neuroscience	No significant whole-brain activation result for OT effect
Sauer et al. (2013)	Imaging oxytocin × dopamine interactions: an epistasis effect of CD38 and COMT gene variants influences the impact of oxytocin on amygdala activation to social stimuli	2013	Frontiers in neuroscience	No use of whole-brain activation analysis for OT effect (ROI/SVC analysis)
Scheele et al. (2013)	Oxytocin enhances brain reward system responses in men viewing the face of their female partner	2013	Proceedings of the National Academy of Sciences of the United States of America	No significant whole-brain activation result for OT effect
Scheele et al. (2019)	Trauma Disclosure Moderates the Effects of Oxytocin on Intrusions and Neural Responses to Fear	2019	Psychotherapy and Psychosomatics	Chronic OT effect
Shimon-Raz et al. (2021)	Mother brain is wired for social moments	2021	ELife	No significant whole-brain activation result for OT effect
Shimon-Raz et al. (2023)	Attachment Reminders Trigger Widespread Synchrony across Multiple Brains	2023	The Journal of neuroscience : the official journal of the Society for Neuroscience	No use of whole-brain activation analysis for OT effect (only inter-subject correlation anlysis, which is not traditional voxel-based activaition analysis)
Shin et al. (2015)	Effects of Oxytocin on Neural Response to Facial Expressions in Patients with Schizophrenia	2015	Neuropsychopharmacology	No use of whole-brain activation analysis for OT effect (ROI/SVC analysis)
Sippel et al. (2021)	Effects of intranasal oxytocin on threat- and reward-related functional connectivity in men and women with and without childhood abuse-related PTSD	2021	Psychiatry Research-Neuroimaging	No use of whole-brain activation analysis for OT effect (PPI/FC analysis)
Skvortsova et al. (2020)	Effects of oxytocin administration and conditioned oxytocin on brain activity: An fMRI study	2020	PLoS One	No significant whole-brain activation result for OT effect
Spengler et al. (2019)	A Protective Mechanism against Illusory Perceptions Is Amygdala-Dependent	2019	Journal of Neuroscience	Not task-based fMRI study (sMRI study)
Stallen et al. (2018)	Neurobiological Mechanisms of Responding to Injustice	2018	The Journal of neuroscience : the official journal of the Society for Neuroscience	No use of whole-brain activation analysis for OT effect (ROI/SVC analysis)
Straccia et al. (2023)	Null results of oxytocin and vasopressin administration on mentalizing in a large fMRI sample: evidence from a randomized controlled trial	2023	Psychological medicine	No significant whole-brain activation result for OT effect
Strathearn et al. (2011)	Maternal neglect: oxytocin, dopamine and the neurobiology of attachment	2011	Journal of neuroendocrinology	Not empirical study (Review study)
Sun et al. (2023)	The Causal Role of Temporoparietal Junction in Mediating Self-Other Mergence during Mentalizing	2023	The Journal of neuroscience : the official journal of the Society for Neuroscience	No use of whole-brain activation analysis for OT effect (ROI/SVC analysis)
Tauber et al. (2017)	The Use of Oxytocin to Improve Feeding and Social Skills in Infants With Prader-Willi Syndrome	2017	Pediatrics	Not a task-based fMRI study, and not conducted in the adult sample (rs-fMRI study for infants)
Teed et al. (2019)	The influence of oxytocin and vasopressin on men's judgments of social dominance and trustworthiness: An fMRI study of neutral faces	2019	Psychoneuroendocrinology	Inappropriate statistical contrast
Valdes-Hernandez et al. (2021)	Chronic oxytocin administration in older men modulates functional connectivity during animacy perception	2021	Aging brain	Chronic OT effect
Van der Klaauw et al. (2017)	Oxytocin administration suppresses hypothalamic activation in response to visual food cues	2017	Scientific reports	No significant whole-brain activation result for OT effect
Voorthuis et al. (2014)	Reading the mind in the infant eyes: Paradoxical effects of oxytocin on neural activity and emotion recognition in watching pictures of infant faces	2014	Brain Research	No significant whole-brain activation result for OT effect
Wang et al. (2023)	The role of oxytocin in modulating self-other distinction in human brain: a pharmacological fMRI study	2023	Cerebral Cortex	No significant whole-brain activation result for OT effect
Watanabe et al. (2015)	Clinical and neural effects of six-week administration of oxytocin on core symptoms of autism	2015	Brain : a journal of neurology	Chronic OT effect
Witte et al. (2022)	The effects of oxytocin and vasopressin administration on fathers' neural responses to infant crying: A randomized controlled within-subject study	2022	Psychoneuroendocrinology	No significant whole-brain activation result for OT effect
Wu et al. (2023)	Oxytocin modulates social brain network correlations in resting and task state	2023	Cerebral Cortex	No use of whole-brain activation analysis for OT effect (Other analyses)
Yao et al. (2018)	Oxytocin Modulates Attention Switching Between Interoceptive Signals and External Social Cues	2018	Neuropsychopharmacology	No significant whole-brain activation result for OT effect
Yao et al. (2018)	Oxytocin Facilitates Approach Behavior to Positive Social Stimuli via Decreasing Anterior Insula Activity	2018	The international journal of neuropsychopharmacology	No significant whole-brain activation result for OT effect
Zhang et al. (2023)	Oxytocin enhances the triangular association among behavior, resting-state, and task-state functional connectivity	2023	Human Brain Mapping	No use of whole-brain activation analysis for OT effect (Other analyses)
Zhao et al. (2016)	Oxytocin blurs the self-other distinction during trait judgments and reduces medial prefrontal cortex responses	2016	Human Brain Mapping	No use of whole-brain activation analysis for OT effect (ROI/SVC & PPI/FC analysis)
Zhao et al. (2017)	Oxytocin Increases the Perceived Value of Both Self- and Other-Owned Items and Alters Medial Prefrontal Cortex Activity in an Endowment Task	2017	Frontiers in human neuroscience	No use of whole-brain activation analysis for OT effect (ROI/SVC & PPI/FC analysis)
Zunhammer et al. (2015)	Effects of intranasal oxytocin on thermal pain in healthy men: a randomized functional magnetic resonance imaging study	2015	Psychosomatic Medicine	Inappropriate statistical contrast
Zunhammer et al. (2016)	Pain modulation by intranasal oxytocin and emotional picture viewing - a randomized double-blind fMRI study	2016	Scientific Reports	No use of whole-brain activation analysis for OT effect (Other analyses)

### Sheet: excluded studies-other source
Study ID	Title	Publication year	Journal	Excluded reasons		Note
Chen et al. (2023)	Oxytocin administration enhances pleasantness and neural responses to gentle stroking but not moderate pressure social touch by increasing peripheral concentrations	2023	eLife	Not task-based fMRI study (fNIRS study)		Abbreviations: ERP, event-related potentials; fMRI, functional magnetic resonance imaging; fNIRS, functional near infrared reflectance spectroscopy; OT, oxytocin.
Huffmeijer et al. (2012)	Asymmetric frontal brain activity and parental rejection predict altruistic behavior: Moderation of oxytocin effects	2012	Cognitive, Affective and Behavioral Neuroscience	Not task-based fMRI study (ERP study)			Incomplete report of whole-brain activation results
Hurlemann et al. (2010)	Oxytocin enhances amygdala-dependent, socially reinforced learning and emotional empathy in humans	2010	Journal of Neuroscience	Not task-based fMRI study (behavioral study)			Non-adult sample
Petrovic et al. (2008)	Oxytocin attenuates affective evaluations of conditioned faces and amygdala activity	2008	Journal of Neuroscience	Incomplete report of whole-brain activation results			Non-task-based fMRI modality
Singer et al. (2008)	Effects of Oxytocin and Prosocial Behavior on Brain Responses to Direct and Vicariously Experienced Pain	2008	Emotion	Incomplete report of whole-brain activation results			Insignificant results
Takiguchi et al. (2023)	Effects of intranasal oxytocin on neural reward processing in children and adolescents with reactive attachment disorder: A randomized controlled trial	2023	Frontiers in Child and Adolescent Psychiatry	Non-adult sample (children/adolescents with reactive attachment disorder)
Tully et al. (2023)	Oxytocin normalizes the implicit processing of fearful faces in psychopathy: a randomized crossover study using fMRI	2023	Nature Mental Health	No significant whole-brain activation result for OT effect
