## Supplementary Material III for "Effects of exogenous oxytocin on human brain function are regulated by oxytocin gene expression: a meta-analysis of 20 years of oxytocin neuroimaging and transcriptomic analyses"

### Sheet: Included studies for ALE
Study ID	Title	Publication year	Journal	Type of participant	All sample size	Num of female	Sex	Used sample size (in the ALE analysis)	OT group/condition (For those studies that did not report the respective sample size for each group, half of the total sample size was used as the sample size for each group.)	PL group/condition	Age range	Mean age for all	SD of age	Dosage (IU)	Administration method	Interval between administration and taske-based fMRI scanning (min)	Administration design	Task	Type of main stimulus	Inputting/Outputting modality of main stimulus	Topic	Used contrasts	Multiple experiments (+: multiple contrasts were reported in the study; -: one contrast was reported in the study.)	Coordinate space	Number of foci	Mean T/F/Z (values with balck are mean T-value, that are marked as blue are mean F-value, that are marked as red are mean Z-value)	Min T/F/Z (values with balck are max T-value, that are marked as blue are max F-value, that are marked as red are max Z-value)	Max T/F/Z (values with balck are max T-value, that are marked as blue are max F-value, that are marked as red are max Z-value)	Coordinates source	Threshold for whole-brain analysis	Note
Andari et al. (2016)	Adaptive coding of the value of social cues with oxytocin, an fMRI study in autism spectrum disorder	2016	Cortex: A Journal Devoted to the Study of the Nervous System & Behavior	Autism Spectrum Disorder	20	1	M&F	8	8	12	NA	26.37	8.45	24	Intranasal	48-53	Between-subject design	Social ball-tossing game	Game with picture	Vision	Social exclusion; Negative emotional processing	(OT > PL) × (Biased > Equity); ASD	-	MNI	1	4.53	4.53	4.53	Figure 3	P < 0.001, uncorrected at voxel level; P < 0.05, FWE corrected at cluster level.	Abbreviation: AD, Asperger's Disorder; ASD, Autism Spectrum Disorder; CON, Control Group; CHR-P, Clinical High Risk for Psychosis; DD, Depression Disorder; Exp, Experiment; F, Female; FDR, False Discovery Rate; fMRI, Functional Magenetic Resonance Imaging; FTD, Frontotemporal Dementia; FWE, Family-wise Error; GSAD, Generalized Social Anxiety Disorder; HB, High baseline; HC, Healthy Control; HD CA…
Aoki et al. (2014)	Oxytocin improves behavioural and neural deficits in inferring others' social emotions in autism	2014	Brain : a journal of neurology	Autism Spectrum Disorder	20	0	M	20	20	20	22-41	30.8	6	24	Intranasal	40	Within-subject design	First-order false belief task (Modified Sally-Anne Task)	Picture & Text	Vision	Cognitive emapthy/Affective mentalizing	(OT > PL) on (Social Emotion > Belief); ASD	-	MNI	4	3.85	3.57	4.36	Section of "Results of voxel-wise whole-brain analysis"	P < 0.002, uncorrected; k ≥ 10.
Bach et al. (2021)	Oxytocin attenuates neural response to emotional faces in social drinkers: an fMRI study	2021	European Archives of Psychiatry & Clinical Neuroscience	Social Drinkers	13	0	M	13	13	13	18-65	34.5	16.7	24	Intranasal	60	Within-subject design	Face matching task	Picture	Vision	Emotional face processing	(PL > OT) across (Face and Shape Conditions); Social Drinker	-	MNI	6	4.55	4	5.11	Table 2	P < 0.001 at voxel level; k ≥ 52 (corresponding to P < 0.05, FWE corrected at cluster level).
Baettig et al. (2020)	The awareness of the scared-context dependent influence of oxytocin on brain function	2020	Brain Imaging and Behavior	Healthy Population	27	0	M	13	14	13	20-45	33.5 for OT 31 for PL	9.8 for OT 7 for PL	24	Intranasal	45	Between-subject design	Emotional processing and empathy task	Picture & Text	Vision	Fear emotion processing; Fear-specific empathy	(PL > OT) on (Empathy > Control)	-	MNI	2	4.87	4.76	4.98	Table 3	P < 0.05, FWE corrected on cluster level; k ≥ 40.
Chen et al. (2016)_Female	Effects of oxytocin and vasopressin on the neural response to unreciprocated cooperation within brain regions involved in stress and anxiety in men and women	2016	Brain Imaging & Behavior	Healthy Population	98	98	F	48	48	50	18-22	20.5	1.3	24	Intranasal	42	Between-subject design	Prisoner dilemma task	Game with text & picture	Vision	Cooperation; Risk decision-making	(PL > OT) during (Unreciprocated Cooperation Condition) in (Female Playing with Computer Partner)	-	MNI	8	2.55	1.96	5.03	Figure S4	P < 0.05, uncorrected at voxel level; P < 0.05, FWE corrected at cluster level.
Chen et al. (2016)_Male	Effects of oxytocin and vasopressin on the neural response to unreciprocated cooperation within brain regions involved in stress and anxiety in men and women	2016	Brain Imaging & Behavior	Healthy Population	96	0	M	46	46	50	18-22	20.7	2.2	24	Intranasal	42	Between-subject design	Prisoner dilemma task	Game with text & picture	Vision	Cooperation; Risk decision-making	(PL > OT) during (Unreciprocated Cooperation Condition) in (Male Playing with Human Partner)	-	MNI	5	3.21	2.07	4.15	Figure S3	P < 0.05, uncorrected at voxel level; P < 0.05, FWE corrected at cluster level.
Chen et al. (2017)	Within vs between-subject effects of intranasal oxytocin on the neural response to cooperative and non-cooperative social interactions	2017	Psychoneuroendocrinology	Healthy Population	29	29	F	29	29	29	18-22	20.5	1.4	24	Intranasal	42	Within-subject design	Prisoner dilemma task	Game with text & picture	Vision	Cooperation; Risk decision-making	(PL > OT) on (Reciprocated Cooperation > Baseline)	-	MNI	1	4.39	4.39	4.39	Section 3.4.2.2	P < 0.001, uncorrected at voxel level; P < 0.05, FWE corrected at cluster level.
Chen et al. (2020a)	Oxytocin increases the pleasantness of affective touch and orbitofrontal cortex activity independent of valence	2020	European neuropsychopharmacology	Healthy Population	40	0	M	40	40	40	NA	21.19	2.62	24	Intranasal	45	Within-subject design	Affective touch task	Touch stimulus	Tactile sense	Social touch; Negative emotion processing	(OT > PL) across (All Valence Conditions) (OT > PL) under (Negative Touch Condition)	+	MNI	21	3.79	3.09	4.85	Table 1	P < 0.05, FDR corrected; k ≥ 10.
Chen et al. (2020b)	The Effects of Intranasal Oxytocin on Neural and Behavioral Responses to Social Touch in the Form of Massage	2020	Frontiers in neuroscience	Healthy Population	46	0	M	46	46	46	NA	21.22	2.77	24	Intranasal	45	Within-subject design	Massage task	Touch stimulus	Tactile sense	Social touch; Soial reward; Positive emotion processing	(OT > PL) on (Combined Real and Imagined Manual Massage > Rest)	-	MNI	41	3.87	3.07	5.09	Table 3	P < 0.025, FDR corrected; k > 10.
Cohen et al. (2017)	The role of oxytocin in modulating interpersonal space: A pharmacological fMRI study	2017	Psychoneuroendocrinology	Healthy Population	19	0	M	19	19	19	18-30	26.05	3.51	24	Intranasal	45	Within-subject design	Modified comfortable interpersonal distance task	Picture	Vision	Interpersonal relationship	(OT > PL) on (Friend > Stranger) (PL > OT) on (Friend > Stranger) Treatment (OT, PL) × Task (Friend, Stranger)	+	TAL	6	NA	NA	NA	Table 2	Q < 0.05, FDR corrected.
Cohen et al. (2018)	The role of oxytocin in implicit personal space regulation: An fMRI study	2018	Psychoneuroendocrinology	Healthy Population	22	0	M	22	22	22	19-30	28.02	2.69	24	Intranasal	45	Within-subject design	Implicit personal distance task.	Picture	Vision	Interpersonal relationship	(PL > OT) across (Social and Non-social Conditions) Treatment (OT, PL) × Task (Social, Non-social)	+	TAL	3	NA	NA	NA	Table 2 Table 3	P < 0.005 cluster analysis correction with 1000 iterations for multiple comparisons; k > 10.
De Coster et al. (2019)	Neural and behavioral effects of oxytocin administration during theory of mind in schizophrenia and controls: a randomized control trial	2019	Neuropsychopharmacology	Schizophrenia Spectrum Disorder	23	0	M	23	23	23	NA	35.3	10.48	40	Intranasal	45	Within-subject design	False belief task	Text	Vision	Cognitive empathy; Theory of mind	(OT > PL) on (Belief > Photograph); SZ	-	MNI	3	4.77	3.93	5.32	Table S1	P < 0.001, uncorrected at voxel level; P < 0.05, FWE corrected at cluster level.
Domes et al. (2007)	Oxytocin Attenuates Amygdala Responses to Emotional Faces Regardless of Valence	2007	Biological Psychiatry	Healthy Population	13	0	M	13	13	13	NA	25.7	2.9	24	Intranasal	45	Within-subject design	Implicit facial emotion recognition task	Picture	Vision	Emotional face processing	(PL > OT) on (Fearful > Neutral) (PL > OT) on (Angry > Neutral) (PL > OT) on (Happy > Neutral)	+	MNI	13	3.53	3.37	4.13	Table 2	P < 0.001, uncorrected; k ≥ 10.
Domes et al. (2010)	Effects of intranasal oxytocin on emotional face processing in women	2010	Psychoneuroendocrinology	Healthy Population	16	16	F	16	16	16	NA	24.2	2.5	24	Intranasal	45-60	Within-subject design	Facial emotion viewing task	Picture	Vision	Emotional face processing	(OT > PL) on (Fearful > Neutral) (OT > PL) on (Angry > Neutral) (OT > PL) on (Happy > Neutral) (PL > OT) on (Fearful > Neutral) (PL > OT) on (Happy > Neutral)	+	MNI	22	3.71	3.11	4.34	Table 3	P < 0.005, uncorrected; k > 20.
Domes et al. (2014)_AD	Oxytocin promotes facial emotion recognition and amygdala reactivity in adults with asperger syndrome	2014	Neuropsychopharmacology	Asperger’s Disorder	14	0	M	14	14	14	NA	24	6.9	24	Intranasal	45	Within-subject design	Facial emotion recognition task	Picture	Vision	Emotional face processing	(OT > PL) on (Eyes > Baseline); AS (OT > PL) on (Mouth > Baseline); AS	+	MNI	33	4.61	3.87	6.5	Table 2	P < 0.001, uncorrected; k ≥ 10.
Domes et al. (2014)_HP	Oxytocin promotes facial emotion recognition and amygdala reactivity in adults with asperger syndrome	2014	Neuropsychopharmacology	Healthy Population	14	0	M	14	14	14	NA	23.6	5.4	24	Intranasal	45	Within-subject design	Facial emotion recognition task	Picture	Vision	Emotional face processing	(OT > PL) on (Eyes > Baseline); CON (OT > PL) on (Mouth > Baseline); CON	+	MNI	2	4.11	3.86	4.36	Table 2	P < 0.001, uncorrected; k ≥ 10.
Eckstein et al. (2014)	Oxytocin facilitates the sensation of social stress	2014	Human Brain Mapping	Healthy Population	60	0	M	30	NA (30)	NA (30)	NA	24.67	3.89	24	Intranasal	30	Between-subject design	The montreal imaging stress task	Text	Vision	Stress; Negative emotion processing	(OT > PL) on (Stress > No Stress)	-	MNI	3	3.81	3.71	3.98	Table 2	P < 0.001, uncorrected at voxel level; P < 0.05, FWE corrected at cluster level.
Eckstein et al. (2015)	Oxytocin Facilitates the Extinction of Conditioned Fear in Humans	2015	Biological Psychiatry	Healthy Population	62	0	M	31	31	31	NA	24.61	4.28	24	Intranasal	30	Between-subject design	Fear extinction task	Picture	Vision	Fear emotion processing; Fear memory	(OT > PL) on (CS+ > CS-) during (Early Phase of Extinction)	-	MNI	3	NA	NA	NA	Table 3	P < 0.005, uncorrected at voxel level; P < 0.05, FWE corrected at cluster level.
Eckstein et al. (2016)	Oxytocin Facilitates Pavlovian Fear Learning in Males	2016	Neuropsychopharmacology	Healthy Population	97	0	M	48	NA (48)	NA (48)	NA	24.45	4.02	24	Intranasal	30	Between-subject design	Fear conditioning task	Picture & Electric stimulus	Vision & Pain sense	Fear emotion processing; Fear learning; Fear memory	(PL > OT) on (Shock > Baseline)	-	MNI	2	3.86	3.62	4.09	Paragraph 4 of Section "FMRI Results"	P < 0.05, FWE corrected.
Feng et al. (2015a)	Oxytocin and vasopressin effects on the neural response to social cooperation are modulated by sex in humans	2015	Brain Imaging & Behavior	Healthy Population	196	98	M&F	95	95	101	18-22	NA	NA	24	Intranasal	NA	Between-subject design	Prisoner dilemma task	Game with text & picture	Vision	Cooperation; Risk decision-making	Gender (Female, Male) on Treatment (OT, PL) under (Reciprocated Cooperation with Human Partner Condition)	-	MNI	8	4.04	3.368	4.35	Table 1	P < 0.001, uncorrected at voxel level; P < 0.05, FWE corrected at cluster level.
Feng et al. (2015b)	A common oxytocin receptor gene (OXTR) polymorphism modulates intranasal oxytocin effects on the neural response to social cooperation in humans	2015	Genes, Brain & Behavior	Healthy Population	177 178	91 91	M&F	87	87 88	90 90	18-22	19.97 for male 20.21 for female	NA	24	Intranasal	NA	Between-subject design	Prisoner dilemma task	Game with text & picture	Vision	Cooperation; Risk decision-making	Treatment (OT, PL) × Gender (Female, Male) × Genotype (A+, A-) under (Reciprocated Cooperation with Human Partner Condition) Treatment (OT, PL) × Gender (Female, Male) × Genotype (A+, A-) under (Reciprocated Cooperation with Computer Partner Condition)	+	MNI	20	3.67	2.99	4.24	Table S4 Table S5	P < 0.05, uncorrected at voxel level; P < 0.05, FWE corrected at cluster level.
Gao et al. (2016)	Oxytocin, the peptide that bonds the sexes also divides them	2016	Proceedings of the National Academy of Sciences of the United States of America	Healthy Population	74	37	M&F	35	39	35	19-27	22.8	1.7	24	Intranasal	45	Between-subject design	First-impression task	Picture & Text	Vision	Social exclusion/inclusion	Treatment (OT, PL) × Gender (Female, Male) × Task (Criticism, Praise)	-	MNI	1	3.21	3.21	3.21	Figure 2	P < 0.05, FWE corrected at cluster level.
Gao et al. (2022)	Oxytocin Reduces the Attractiveness of Silver-Tongued Men for Women During Mid-Cycle	2022	Frontiers in neuroscience	Healthy Population	62	62	F	31	31	31	NA	19.68	1.53	24	Intranasal	45	Between-subject design	Compliment task (First-impression task)	Picture & Text	Vision	Social exclusion/inclusion	Treatment (OT, PL) on Cycle Phase (Fertile, Luteal) under (Novel Metaphor Condition)	-	MNI	3	4.51	4	5.13	Figure 5	P < 0.001, uncorrected at voxel level; P < 0.05, FWE corrected at cluster level.
Gozzi et al. (2017)	Effects of Oxytocin and Vasopressin on Preferential Brain Responses to Negative Social Feedback	2017	Neuropsychopharmacology	Healthy Population	21	0	M	21	21	21	21-39	26.57	NA	24	Intranasal	45	Within-subject design	Social feedback task	Picture & Symbol	Vision	Postive/negative social feedback	(PL > OT) on (Negative Social Feedback > Positive Social Feedback) (PL > OT) on (Negative Money Feedback > Positive Money Feedback)	+	MNI	25	3.8	3.24	5.01	Table 3 Table S3	P ≤ 0.001, uncorrected at voxel level.
Grimm et al. (2014)	Early life stress modulates oxytocin effects on limbic system during acute psychosocial stress	2014	Social Cognitive & Affective Neuroscience	Healthy Population	31	0	M	31	31	31	21-37	28.4 29.5	4.5 4.5	24	Intranasal	45	Within-subject design	Montreal imaging stress task	Text	Vision	Stress	(Treatment) under (Psychosocial Stress Task) Treatment (OT, PL) × Group (ELS, Non-ELS) under (Psychosocial Stress Task)	+	MNI	16	3.73	2.76	4.51	Table 3	P < 0.001, uncorrected; k ≥ 20.
Groppe et al. (2013)	Oxytocin Influences Processing of Socially Relevant Cues in the Ventral Tegmental Area of the Human Brain	2013	Biological Psychiatry	Healthy Population	28	28	F	14	14	14	20-42	26.64	5.55	26	Intranasal	30	Between-subject design	Social incentive delay task	Picture & Symbol	Vision	Social reward processing; Positive/Negative emotion processing	(OT > PL) during (Reward Anticipation Phase) Treatment (OT, PL) × Task (Control, Low Intensity, High Intensity) during (Reward Anticipation Phase) (PL > OT) during (Punishment Anticipation Phase) Treatment (OT, PL) × Task (Control, Low Intensity, High Intensity) during (Punishment Anticipation Phase) (OT > PL) on (High-level Cue > Baseline) across (Reward and Punishment Phases)	+	MNI	24	3.49	3.12	4.18	Table S1 Table S1 Table S1 Table S1 Table S2	P < 0.001, uncorrected.
Hansson et al. (2018)	Oxytocin Reduces Alcohol Cue-Reactivity in Alcohol-Dependent Rats and Humans	2018	Neuropsychopharmacology	Social Drinkers	12	0	M	12	12	12	18-65	33	16	24	Intranasal	45	Within-subject design	Alcohol cue-reactivity task	Picture	Vision	Reward processing/alcohol addiction	(PL > OT) on (Alcohol Cue > Neutral Cue); Social Drinker	-	MNI	3	4.57	3.77	5.66	Table 1	P < 0.05, FWE-corrected (Monte Carlo-based simulations).
Holtfrerich et al. (2018)	Endogenous testosterone and exogenous oxytocin influence the response to baby schema in the female brain	2018	Scientific reports	Healthy Population	57	57	F	28	29	28	NA	24.63	3.08	24	Intranasal	45	Between-subject design	Target detection task	Picture	Vision	Face processing	(OT > PL) on (Baby > Adult) under (High BS Condition)	-	MNI	1	4.62	4.62	4.62	Paragraph 3 in Results Section	P < 0.001, uncorrected at voxel level; P < 0.05, FWE corrected at cluster level.
Hu et al. (2015)	Oxytocin Selectively Facilitates Learning with Social Feedback and Increases Activity and Functional Connectivity in Emotional Memory and Reward Processing Regions	2015	Human Brain Mapping	Healthy Population	54	0	M	26	28	26	NA	19.8	1.49	24	Intranasal	45	Between-subject design	Reinforcement association learning task	Picture & Symbol	Vision	Social learning processing	OT > PL during (Response Phase) OT > PL during (Feedback Phase) (OT > PL) under (Non-social Light Condition) during (Response Phase) (OT > PL) under (Social Emoticon Condition) during (Response Phase) (OT > PL) under (Social Female Condition) during (Response Phase) (OT > PL) under (Non-social Light Condition) during (Feedback Phase) (OT > PL) under (Social Emoticon Condition) during (Feedback Ph…	+	MNI	35	4.5	3.21	8.05	Paragraph 2 of Section "Response phase" in fMRI Results Paragraph 1 of Section"Feedback phase" in fMRI Results Table 2 Table 2 Table 2 Table 3 Table 3 Table 3	P < 0.05, FDR corrected; k ≥ 10. P ≤ 0.0001, uncorrected; k ≥ 10. P < 0.05, FDR corrected; k ≥ 10. P < 0.05, FDR corrected; k ≥ 10. P < 0.05, FDR corrected; k ≥ 10. P ≤ 0.0001, uncorrected; k ≥ 10. P ≤ 0.0001, uncorrected; k ≥ 10. P ≤ 0.0001, uncorrected; k ≥ 10.
Hu et al. (2016)	The Effect of Oxytocin on Third-Party Altruistic Decisions in Unfair Situations: An fMRI Study	2016	Scientific Reports	Healthy Population	22	0	M	22	22	22	NA	25.1	3.88	24	Intranasal	45	Within-subject design	Third-party help/punishment task	Game with text	Vision	Prosocial decision-making	Treatment (OT, PL) on Decision (Help, Punishment) on Agency (Self Decision, Computer Decision) (PL > OT) on (Help > Punishment) under (Self Decision Condition)	+	MNI	17	4.11	3.67	4.67	Table S1 Table S5	P < 0.001, uncorrected; k ≥ 50.
Kanat et al. (2015a)	Oxytocin Modulates Amygdala Reactivity to Masked Fearful Eyes	2015	Neuropsychopharmacology	Healthy Population	43	0	M	21	22	21	NA	24.32 for OT group 23.9 for PL group	3.43 for OT group 2.74 for PL group	24	Intranasal	55	Between-subject design	Facial emotion detection task	Picture	Vision	Emotional face processing	(PL > OT) on (Fearful > Happy) across (Eyes and Control Conditions) (PL > OT) on (Fearful > Happy) under (Control Condition) (PL > OT) on (Fearful > Happy) under (Eyes Condition)	+	MNI	8	3.55	3.39	3.79	Table S3	P < 0.001, uncorrected; k ≥ 10.
Kanat et al. (2015b)	Oxytocin Attenuates Neural Reactivity to Masked Threat Cues from the Eyes	2015	Neuropsychopharmacology	Healthy Population	46	0	M	23	NA (23)	NA (23)	20-31	23.64	2.81	24	Intranasal	45	Between-subject design	Facial emotion detection task	Picture	Vision	Emotional face processing	(PL > OT) on (Angry > Neutral) under (Eyes Condition) (OT > PL) on (Angry > Neutral) under (Mouth Condition) Treatment (PL, OT) on Attentional Focus (Eyes, Mouth) on Emotion (Angry, Neutral) (PL > OT) on (Happy > Neutral) under (Mouth Condition) Treatment (PL, OT) on Attentional Focus (Eyes, Mouth) on Emotion (Happy, Neutral) Treatment (PL, OT) on Attentional Focus (Eyes, Mouth) on Emotion (Angry…	+	MNI	63	3.83	3.34	4.69	Table S4 Table S4 Table S5 Table S6 Table S7 Table S8 Table S9	P < 0.001, uncorrected; k ≥ 10.
Kou et al. (2021)	In the nose or on the tongue? Contrasting motivational effects of oral and intranasal oxytocin on arousal and reward during social processing	2021	Translational psychiatry	Healthy Population	75	0	M	37	38	37	NA	21.71 for OT group 22 for PL group	1.87 for OT group 1.93 for PL group	24	Oral	45	Between-subject design	Implicit face emotion processing task	Picture	Vision	Emotional face processing	(OT > PL) across (All Emotion Conditions)	-	MNI	1	4.76	4.76	4.76	Paragraph 1 in Results Section	P < 0.001, uncorrected at voxel level; P < 0.05, FWE corrected at cluster level.
Labuschagne et al. (2010)	Oxytocin Attenuates Amygdala Reactivity to Fear in Generalized Social Anxiety Disorder	2010	Neuropsychopharmacology	Generalized Social Anxiety Disorder & Healthy Population	34	0	M	34	34	34	18-55	29.4 for GSAD 29.9 for HC	9 for GSAD 10.2 for HC	24	Intranasal	45	Within-subject design	Emotional face matching task	Picture	Vision	Emotional face processing	Main effect of Treatment Treatment (OT, PL) × Group (GSAD, CON) Treatment (OT, PL) × Task (Fearful, Angry, Happy) Treatment (OT, PL) × Group (GSAD, CON) × Task (Fearful, Angry, Happy)	+	MNI	33	15.98	8.5	26.33	Table 2	P < 0.001, uncorrected; k ≥ 10.
Labuschagne et al. (2012)_GSAD	Medial frontal hyperactivity to sad faces in generalized social anxiety disorder and modulation by oxytocin	2012	The international journal of neuropsychopharmacology	Generalized Social Anxiety Disorder	18	0	M	18	18	18	18-55	29.4	9	24	Intranasal	50	Within-subject design	Emotional face processing task	Picture	Vision	Emotional face processing	(PL > OT) on (Sad > Neutral); GSAD (OT > PL) on (Sad > Neutral); GSAD (PL > OT) on (Happy > Neutral); GSAD	+	MNI	20	3.26	2.8	3.8	Table 2 Table 2 Table 3	P < 0.005, uncorrected; k > 20.
Labuschagne et al. (2012)_HP	Medial frontal hyperactivity to sad faces in generalized social anxiety disorder and modulation by oxytocin	2012	The international journal of neuropsychopharmacology	Healthy Population	18	0	M	18	18	18	18-55	29.9	10.2	24	Intranasal	50	Within-subject design	Emotional face processing task	Picture	Vision	Emotional face processing	(PL > OT) on (Sad > Neutral); CON (OT > PL) on (Sad > Neutral); CON (PL > OT) on (Happy > Neutral); CON (OT > PL) on (Happy > Neutral); CON	+	MNI	13	3.37	2.97	4.03	Table 2 Table 2 Table 3 Table 3	P < 0.005, uncorrected; k > 20.
Labuschagne et al. (2018)	Oxytocin selectively modulates brain processing of disgust in Huntington's disease gene carriers	2018	Progress in Neuro-Psychopharmacology & Biological Psychiatry	Huntington's Disease Gene Carriers & Healthy Population	19	0	M	19	19	19	21-64	48.3 for HD CAG-expansion 42.9 for HC	11.4 for HD CAG-expansion 10.2 for HC	24	Intranasal	45	Within-subject design	Emotional face matching task	Picture	Vision	Emotional face processing	Treatment (OT, PL) × Group (Gene Carrier, CON) under (Disgust Expression Condition)	-	MNI	7	5.1	3.86	6.67	Table 1	P < 0.05, TFCE corrected.
Lambert et al. (2017)	A functional MRI study on how oxytocin affects decision making in social dilemmas: Cooperate as long as it pays off, aggress only when you think you can win	2017	Hormones & Behavior	Healthy Population	29	29	F	29	29	29	NA	24	2.8	24	Intranasal	35	Within-subject design	Social dilemma game	Game with text	Vision	Cooperation; Social decision-making	(All Trials > Baseline) on (PL > OT) (Assurance Game > Chicken Game) on (OT > PL) (Angry Face > Neutral Face) on (PL > OT) under (Chicken Game Condition)	+	MNI	11	NA	NA	NA	Table S1	P < 0.001, uncorrected; k ≥ 5. P < 0.001, uncorrected; k ≥ 25. P < 0.001, uncorrected; k ≥ 5.
Lan et al. (2023)	Oral Oxytocin Facilitates Responses to Emotional Faces in Reward and Emotional-Processing Networks in Females	2023	Neuroendocrinology	Healthy Population	70	70	F	35	35	35	NA	21.7 for OT group 21.2 for PL group	2 for OT group 2.3 for PL group	24	Oral	53.5	Between-subject design	Implicit face emotion processing task	Picture	Vision	Emotional face processing	(OT > PL) across (All Emotion Conditions)	-	MNI	4	NA	NA	NA	Table 2	P < 0.05, FWE corrected.
Li et al. (2017)	Intranasal oxytocin, but not vasopressin, augments neural responses to toddlers in human fathers	2017	Hormones & Behavior	Healthy Population	15	0	M	15	15	15	22-43	32.8	4.7	24	Intranasal	51.29	Within-subject design	Emotional face viewing task	Picture	Vision	Affiliation; Attachment	(OT > PL) on (Own Child > Unknown Adult) across (All Emotional Face Conditions)	-	MNI	3	4.16	3.9	4.55	Table 1	P < 0.005, uncorrected at voxel level; P < 0.05, FWE corrected at cluster level.
Lieberz et al. (2020)	Kinetics of oxytocin effects on amygdala and striatal reactivity vary between women and men	2020	Neuropsychopharmacology	Healthy Population	79	79	F	79	79	79	18-40	24	4.3	6 & 12 &24	Intranasal	45	Within-subject design	Emotional face recognition task	Picture	Vision	Positive emotional processing	(OT > PL) on (Happy > Neutral); All Dose Groups	-	MNI	1	4.34	4.34	4.34	Figure 3	P < 0.001, uncorrected at voxel level; P < 0.05, FWE corrected at cluster level.
Lischke et al. (2012)	Oxytocin increases amygdala reactivity to threatening scenes in females	2012	Psychoneuroendocrinology	Healthy Population	14	14	F	14	14	14	20-27	23.79	2.32	24	Intranasal	45	Within-subject design	Emotional arousal rating task	Picture	Vision	Emotional processing	(OT > PL) on (Negative > Neutral) (PL > OT) on (Positive > Neutral)	+	MNI	5	3.96	3.34	5.2	Table S2	P < 0.001, uncorrected; k ≥ 20.
Liu et al. (2017)_EXP2	Oxytocin effects on self-referential processing: behavioral and neuroimaging evidence	2017	Social Cognitive & Affective Neuroscience	Healthy Population	50	0	M	25	25	25	NA	22.7	2.53	24	Intranasal	45	Between-subject design	Self-referential memory task	Text	Vision	Self-referential processing; Memory encoding and retrieval	Treatment (OT, PL) × Task (Self, Friend, Celebrity) under (Memory Encoding Task); Participant in EXP 2	-	MNI	8	3.97	3.41	4.48	Table 2	P < 0.05, corrected based on the Monte Carlo simulation (P < 0.001, uncorrected at voxel level; k > 21 at cluster level).
Liu et al. (2017)_EXP3	Oxytocin effects on self-referential processing: behavioral and neuroimaging evidence	2017	Social Cognitive & Affective Neuroscience	Healthy Population	52	0	M	26	26	26	NA	21.9	2.55	24	Intranasal	45	Between-subject design	Self-referential memory task	Text	Vision	Self-referential processing; Memory encoding and retrieval	(OT > PL) on (Self-related Words > Celebrity-related Words) under (Memory Retrieval Task); Participant in EXP 3 (OT > PL) on (Hitting Old Words > Missing Old Words) under (Memory Retrieval Task); Participant in EXP 3 (OT > PL) on (Self-related Old Words > Self-related New Words) under (Memory Retrieval Task); Participant in EXP 3	+	MNI	3	3.74	3.7	3.81	Table 2 Table 2 Figure 5c	P < 0.05, corrected based on the Monte Carlo simulation (P < 0.001, uncorrected at voxel level; k > 21 at cluster level).
Liu et al. (2019)	Oxytocin modulates social value representations in the amygdala	2019	Nature neuroscience	Healthy Population	116	0	M	56	56	60	NA	22.7 for PL-Prosocial 21.8 for OT-Prosocial 23 for PL-Individualist 22.5 for OT-Individualist	2.61 for PL-Prosocial 2.38 for OT-Prosocial 2.29 for PL-Individualist 3.03 for OT-Individualist	24	Intranasal	35	Between-subject design	Monetary outcome-pair evaluation task	Text	Vision	Social decision-making	Treatment (OT, PL) × Social Disposition (Individualist, Prosocial) during Encoding Social Value Distance	-	MNI	3	12.33	11.21	14.23	Table S2	P < 0.001, uncorrected at voxel level; P < 0.05, FWE corrected at cluster level.
Ma et al. (2018)	Sex- and context-dependent effects of oxytocin on social sharing	2018	NeuroImage	Healthy Population	104	51	M&F	49	49	55	17-28	21	0.22	40	Intranasal	45	Between-subject design	Social sharing task	Picture	Vision	Social sharing	Treatment (OT, PL) × Gender (Female, Male) on Task (Friend, Alone)	-	MNI	2	4.64	4.32	4.95	Figure 4	P < 0.001, uncorrected at voxel level; P < 0.05, FWE corrected at cluster level.
Ma et al. (2020)	Intranasal oxytocin attenuates insula activity in response to dynamic angry faces	2020	Biological Psychology	Healthy Population	51	25	M&F	25	25	26	18-26	NA	NA	24	Intranasal	45	Between-subject design	Implicit emotional task	Dynamic picture	Vision	Emotional face processing; Negative emotional processing	(PL > OT) on (Angry > Neutral)	-	MNI	29	4.35	3.54	5.64	Table 2	P < 0.05, FDR corrected; k > 20.
Ma et al. (2022)	Adult attachment style moderates the effect of oxytocin on neural responses to infant emotional faces	2022	International Journal of Psychophysiology	Healthy Population	65	65	F	32	32	33	18-26	NA	NA	24	Intranasal	45	Between-subject design	Facial recognition task	Picture	Vision	Emotional face processing; Infant face processing	(OT > PL) across (Infant Crying and Infant Joy Conditions)	-	MNI	2	3.54	3.29	3.78	Table 1	P < 0.05, uncorrected; k > 10.
Mayer et al. (2021)	Randomized clinical trial shows no substantial modulation of empathy-related neural activation by intranasal oxytocin in autism	2021	Scientific Reports	Autism Spectrum Disorder	21	0	M	21	21	21	15-33	22.91	4.72	18 or 24, depending on age	Intranasal	45	Within-subject design	Physical pain viewing task	Picture	Vision	Pain empathy/perception; Disgust	(OT > PL) across (Physical Pain and Physical Neutral Conditions); ASD Treatment (OT, PL) × Genetype (AA+GA, GG) across (Physical Pain and Physical Neutral Conditions); ASD	+	MNI	4	5.33	5.1	5.68	Section "Functional MRI data" in Result.	FDR corrected at voxel-level.
Meier et al. (2023)	Preliminary data on oxytocin modulation of neural reactivity in women to emotional stimuli of children depending on childhood emotional neglect	2023	Developmental psychobiology	Healthy Population	22	22	F	22	22	22	18-24	20.25	1.33	24	Intranasal	59	Within-subject design	Empathy task	Picture	Vision	Emotional processing; Emotional empathy	Treatment (OT, PL) × Task (Postive Emotion, Neutral Emotion, Negative Emotion)	-	MNI	1	16.28	16.28	16.28	Table 1	P < 0.05, FWE corrected at cluster level.
Mickey et al. (2016)	Oxytocin modulates hemodynamic responses to monetary incentives in humans	2016	Psychopharmacology	Healthy Population	18	0	M	18	18	18	20-35	22	2	24	Intranasal	49	Within-subject design	Monetary incentive delay task	Symbol & Text	Vision	Punishment; Negative emotional processing	(PL > OT) on (High-salience Loss > Neutral)	-	MNI	7	5.54	3.91	7.48	Table 3	P ≤ 0.01, uncorrected; k ≥ 100.
Oliver et al. (2020)	Neural effects of oxytocin and mimicry in frontotemporal dementia: A randomized crossover study	2020	Neurology	Frontotemporal Dementia	23	NA	M&F	23	23	23	NA	64.29	7.88	72	Intranasal	45	Within-subject design	Facial expression viewing and imitating task	Video	Vision	Emotional expression/processing	(OT > PL) across (All Task Conditions); FTD (PL > OT) across (All Task Conditions); FTD	+	MNI	20	NA	NA	NA	Table 2 Table 2	P < 0.001, uncorrected at voxel level; P < 0.05, FWE corrected at cluster level.
Pincus et al. (2010)_DD	Inverse effects of oxytocin on attributing mental activity to others in depressed and healthy subjects: a double-blind placebo controlled FMRI study	2010	Frontiers in psychiatry	Depression Disorder	8 8	8 8	F F	8 8	8 8	8 8	26-60	35.5	10.62	40	Intranasal	10	Within-subject design	Reading the mind in the eyes task	Picture	Vision	Cognitive emapthy; Mentalizing	(OT > PL) under (Reading The Mind In The Eyes Condition); Depression (OT > PL) under (Motor Condition); Depression	+	MNI	25	3.61	3.33	3.99	Table 3	Z > 2.3, uncorrected at voxel level; P < 0.05, corrected at cluster level.
Pincus et al. (2010)_HP	Inverse effects of oxytocin on attributing mental activity to others in depressed and healthy subjects: a double-blind placebo controlled FMRI study	2010	Frontiers in psychiatry	Healthy Population	9 9	8 8	M & F M & F	9 9	9 9	9 9	25-59	36.4	11.4	40	Intranasal	10	Within-subject design	Reading the mind in the eyes task	Picture	Vision	Cognitive emapthy; Mentalizing	(OT > PL) under (Reading The Mind In The Eyes Condition); CON (OT > PL) under (Motor Condition); CON	+	MNI	18	3.6	2.66	4.24	Table 3	Z > 2.3, uncorrected at voxel level; P < 0.05, corrected at cluster level.
Plessow et al. (2018)	Effects of Intranasal Oxytocin on the Blood Oxygenation Level-Dependent Signal in Food Motivation and Cognitive Control Pathways in Overweight and Obese Men	2018	Neuropsychopharmacology	Overweight and Obese Population	10	0	M	10	10	10	23-43	31.4	1.8	24	Intranasal	60	Within-subject design	Food motivation task	Picture	Vision	Food reward processing; Craving motivation	(OT > PL) on (High-calorie Food Images > Non-food Objects); Obestiy (PL > OT) on (High-calorie Food Images > Non-food Objects); Obesity	+	MNI	23	NA	NA	NA	Table 3	P < 0.05, uncorrected; k ≥ 4.
Preckel et al. (2015)	The influence of oxytocin on volitional and emotional ambivalence	2015	Social Cognitive & Affective Neuroscience	Healthy Population	48	0	M	23	25	23	NA	24.6	4.56	24	Intranasal	45	Between-subject design	Moral dilemma task	Text	Vision	Moral decision-making	(PL > OT) on (Moral > Non-moral)	-	MNI	4	4.24	3.61	5.35	Paragraph 2 in fMRI Results Section of EXP 1	P < 0.05, FWE corrected.
Radke et al. (2021)	Neurobiobehavioral responses to virtual social rejection in females-exploring the influence of oxytocin	2021	Social Cognitive & Affective Neuroscience	Healthy Population	39	39	F	19	NA (19)	NA (19)	18-30	22.8	3.1	24	Intranasal	45-60	Between-subject design	Verbal interaction social threat task	Text	Vision	Social interaction; Social rejection; Negative emotion processing; Decision-making	(OT > PL) across (Rejection and Non-rejection Conditions) during (Feedback Phase) (OT > PL) on (Rejection > Non-rejection) during (Cooperation Rating Phase)	+	MNI	5	4.76	3.95	5.84	Table 2 Table 3	P < 0.001, uncorrected at voxel level; P < 0.05, FWE corrected at cluster level.
Riem et al. (2011)	Oxytocin Modulates Amygdala, Insula, and Inferior Frontal Gyrus Responses to Infant Crying: A Randomized Controlled Trial	2011	Biological Psychiatry	Healthy Population	42	42	F	21	21	21	22-49	29.07	7.56	24	Intranasal	36	Between-subject design	Infant cry task	Voice	Audio	Affiliation; Attachment	(OT > PL) on (Cry 500 Hz > Control 500 Hz)	-	MNI	2	3.95	3.93	3.97	Table 1	Z > 2.3, uncorrected at voxel level; P < 0.05, corrected at cluster level.
Rilling et al. (2012)	Effects of intranasal oxytocin and vasopressin on cooperative behavior and associated brain activity in men	2012	Psychoneuroendocrinology	Healthy Population	60	0	M	26	26	34	18-22	20.2	NA	24	Intranasal	42	Between-subject design	Prisoner dilemma task	Game with text & picture	Vision	Cooperation; Risk decision-making	(OT > PL) on (Reciprocated Cooperation with Human > Reciprocated Cooperation with Computer) during (Player Session) (OT > PL) on (Unreciprocated Cooperation with Human > Unreciprocated Cooperation with Computer) during (Player Session) (PL > OT) on (Unreciprocated Cooperation with Human > Unreciprocated Cooperation with Computer) during (Player Session) (OT > PL) on (Partner Cooperation with Huma…	+	TAL	16	3.14	2.51	3.98	Table S1 Table S4 Table S4 Table S7 Table S8 Table S8	P < 0.05, corrected based on the 2D Monte Carlo simulation.
Sauer et al. (2012)	Effects of a common variant in the CD38 gene on social processing in an oxytocin challenge study: Possible links to autism	2012	Neuropsychopharmacology	Healthy Population	55	0	M	55	55	55	NA	25.2 for CC genotype 24.6 for CA/AA genotype	2.76 for CC genotype 2.42 for CA/AA genotype	25	Intranasal	30 44	Within-subject design	Emotional face/social scenes matching task Gaze processing task	Picture	Vision	Emotional face/scene processing; Social processing	Genotype (A+, A-) on Treatment (OT, PL) on Task (Social, Non-social) during (Matching Paradigm) Genotype (A+, A-) on Treatment (OT, PL) on Task (Social, Low-level Baseline) during (Gaze Paradigm) Genotype (A+, A-) on Treatment (OT, PL) on Task (Direct, Averted) during (Gaze Paradigm)	+	MNI	11	3.93	3.47	4.8	Table S1	P < 0.001, uncorrected; k ≥ 10.
Sauer et al. (2019)	Oxytocinergic modulation of brain activation to cues related to reproduction and attachment: Differences and commonalities during the perception of erotic and fearful social scenes	2019	International Journal of Psychophysiology	Healthy Population	55	0	M	55	55	55	NA	24.9	2.6	25	Intranasal	30	Within-subject design	Emotional face/social scenes matching task	Picture	Vision	Emotional face/scene processing; Reward processing; Social processing	(OT > PL) on (Fearful Scenes > Neutral Scenes) (OT > PL) on (Erotic Scenes > Neutral Scenes) (OT > PL) on (Erotic Scenes > Fearful Scenes)	+	MNI	72	3.96	3.41	5.2	Table S1	P < 0.001, uncorrected; k ≥ 10.
Scheele et al. (2014a)	An Oxytocin-Induced Facilitation of Neural and Emotional Responses to Social Touch Correlates Inversely with Autism Traits	2014	Neuropsychopharmacology	Healthy Population	40	0	M	40	40	40	NA	25.75	3.82	24	Intranasal	30	Within-subject design	Social touch task	Touch stimulus	Tactile sense	Social touch; Soial reward; Disgust	(OT > PL) on (Female Touch > Home) ([Female Touch > Home] > [Male Touch > Home]) on (OT > PL)	+	MNI	7	4.48	3.24	5.73	Paragraph 2 of fMRI Results Section	P < 0.05, FWE corrected.
Scheele et al. (2014b)	Opposing effects of oxytocin on moral judgment in males and females	2014	Human brain mapping	Healthy Population	23	0	M	23	23	23	NA	25.57	3.29	24	Intranasal	30	Within-subject design	Emotional face viewing task	Picture	Vision	Emotional face processing; Empathy; Self-referencing	(OT > PL) on (Disgusted Faces > Neutral Faces) under (Self-referential Condition) Perspective (Self, Other) on Treatment (OT, PL) on Valence (Disgusted Faces, Neutral Faces)	+	MNI	3	3.95	3.67	4.19	Figure 1 Paragraph 3 in Results	P < 0.05, FWE corrected.
Scheele et al. (2016)	Hormonal contraceptives suppress oxytocin-induced brain reward responses to the partner's face	2016	Social Cognitive & Affective Neuroscience	Healthy Population	39 21	39 21	F	39 21	39 21	39 21	NA	24.38	3.26	24	Intranasal	30	Within-subject design	Modified face perception task	Picture	Vision	Familiarity; Face processing	(OT > PL) across (All Stimuli Conditions) (OT > PL) on (Familiar Faces > Control Faces); Women using HC	+	MNI	7	3.96	3.76	4.1	Paragraph 4 in Results Paragraph 5 in Results	P < 0.05, FWE corrected.
Schmidt et al. (2020)	Acute oxytocin effects in inferring others' beliefs and social emotions in people at clinical high risk for psychosis	2020	Translational Psychiatry	Clinical High Risk for Psychosis	27	0	M	27	27	27	18-34	22.48	4.68	40	Intranasal	NA	Within-subject design	Sally-Anne task	Picture & Text	Vision	Cognitive empathy; Mentalising; Emotional empathy	(PL > OT) on (Social Emotion > Control); CHR-P (OT > PL) on (Social Emotion > Control); CHR-P (PL > OT) on (Belief > Control); CHR-P (OT > PL) on (Belief > Control); CHR-P	+	MNI	35	4.4	3.66	6.05	Table 2 Table S5 Table S4 Table S4	P < 0.001, uncorrected; k ≥ 20.
Spengler et al. (2017)	Kinetics and Dose Dependency of Intranasal Oxytocin Effects on Amygdala Reactivity	2017	Biological Psychiatry	Healthy Population	107	0	M	107	107	107	18-40	24.7	4.4	12 & 24 & 48	Intranasal	15 & 45 & 75	Within-subject design	Facial emotion recognition task	Picture	Vision	Emotional face processing	(OT > PL) on (Emotional Faces > Neutral Faces) (PL > OT) on (Emotional Faces > Neutral Faces)	+	MNI	8	5.25	4.94	5.68	Table S4	P < 0.05, FWE corrected.
Spetter et al. (2018)	Oxytocin curbs calorie intake via food-specific increases in the activity of brain areas that process reward and establish cognitive control	2018	Scientific reports	Healthy Population	15	0	M	15	15	15	NA	25.7	2.6	24	Intranasal	35 51	Within-subject design	Food picture viewing task Monetary incentive delay task	Picture Symbol	Vision	Food/Money Reward processing	(OT > PL) on (High-calorie Food Pictures > Low-calorie Food Pictures) during (Fasted-state Run) (OT > PL) on (Anticipating Response > No Response) during (Fasted-state Run)	+	MNI	9	4.72	3.59	6.96	Table 2 Table 3	P < 0.001, uncorrected at voxel level; k > 10; P < 0.05, FWE corrected at cluster level.
Striepens et al. (2012)	Oxytocin facilitates protective responses to aversive social stimuli in males	2012	Proceedings of the National Academy of Sciences of the United States of America	Healthy Population	70	0	M	35	35	35	20-25	26	4	24	Intranasal	45	Between-subject design	Aversive social stimulus viewing task	Picture & Text	Vision	Negative emotional memory	(OT > PL) on (Later Remembered Negative Pictures > Later Forgotten Negative Pictures)	-	MNI	1	6.08	6.08	6.08	Table S5	P < 0.05, FWE corrected.
Striepens et al. (2016)	Oxytocin enhances cognitive control of food craving in women	2016	Human Brain Mapping	Healthy Population	31	31	F	31	31	31	NA	25.35	4.37	24	Intranasal	45	Within-subject design	Food craving task	Picture	Vision	Food reward processing; Craving motivation; Cognitive control	(OT > PL) under (Later Condition) (OT > PL) under (Now Condition) (OT > PL) on (Later > Now)	+	MNI	16	4.3	3.26	5.2	Section of Imaging Results	P < 0.05, FWE corrected.
Vogt et al. (2023)	Oxytocinergic modulation of speech production-a double-blind placebo-controlled fMRI study	2023	Social Cognitive & Affective Neuroscience	Healthy Population	49	0	M	49	49	49	NA	24.5	5.3	24	Intranasal	40	Within-subject design	Speech production task	Text & Symbol	Vision & Speaking	Speech production; Emotional processing	Treatment (OT, PL) × Task (Prep_neutral, Prep_happy, Exe_neutral, Exe_happy) Treatment (OT, PL) × Task (Prep_neutral, Prep_happy, Exe_neutral, Exe_happy) × Polymorphism (AA/AG, GG)	+	MNI	28	9.52	7.34	13.38	Table 1 Table 2	P < 0.001, uncorrected at voxel level; P < 0.05, FDR corrected at cluster level.
Watanabe et al. (2014)	Mitigation of sociocommunicational deficits of autism through oxytocin-induced recovery of medial prefrontal activity: a randomized trial	2014	JAMA psychiatry	Autism Spectrum Disorder	33	0	M	33	33	33	20-41	28.5	5.9	24	Intranasal	40	Within-subject design	Friend or foe judgment task	Video	Audio & Vision	Emotional face processing	(OT > PL) on (Nonverbal Information–based Judgment > Verbal Information–based Judgment); ASD	-	MNI	4	5.45	5.1	5.9	Table	P < 0.05, FWE corrected.
Wigton et al. (2022)	The importance of pro-social processing, and ameliorating dysfunction in schizophrenia: An FMRI study of oxytocin	2021	Schizophrenia research. Cognition	Schizophrenia Spectrum Disorder	20	0	M	20	20	20	NA	37.9	7.43	40	Intranasal	90	Within-subject design	Rewarded decision-making task	Picture	Vision	Reward decision-making; Emotional face processing	(PL > OT) under (Emotional Face Condition) during (Time of choice); SZ	-	MNI	15	4.42	3.62	6.39	Table 3	P < 0.001, uncorrected at voxel level; k > 100; P < 0.05, FWE corrected at cluster level.
Wittfoth-Schardt et al. (2012)	Oxytocin Modulates Neural Reactivity to Children's Faces as a Function of Social Salience	2012	Neuropsychopharmacology	Healthy Population	19	0	M	19	19	19	NA	39.3	6.2	24	Intranasal	30	Within-subject design	Child emotional face viewing task	Picture	Vision	Parental attachment; Positive emotion processing	(PL > OT) on (Own Child > Familiar Child) (OT > PL) on (Own Child > Unfamiliar Child) (PL > OT) on (Unfamiliar Child > Familiar Child)	+	MNI	8	3.76	3.48	4.45	Table 1	P < 0.001, uncorrected; k ≥ 7.
Xin et al. (2020)	Oxytocin Differentially Modulates Amygdala Responses during Top‐Down and Bottom‐Up Aversive Anticipation	2020	Advanced Science	Healthy Population	65	0	M	30	35	30	NA	20.83	2.6	24	Intranasal	70	Between-subject design	Distancing reappraisal task	Picture	Vision	Cognitive reappraisal	(PL > OT) × (Distance Anticipation > Look Anticipation)	-	MNI	2	NA	NA	NA	Section 2.3.2	P < 0.05, FWE corrected at cluster level.
Xu et al. (2019)	Oxytocin Facilitates Self-Serving Rather Than Altruistic Tendencies in Competitive Social Interactions Via Orbitofrontal Cortex	2019	The international journal of neuropsychopharmacology	Healthy Population	74	0	M	37	37	37	18-27	21.36	0.24	24	Intranasal	45	Between-subject design	Modified cyberball task	Game with text, picture and animation	Vision	Self-serving	(OT > PL) under (Excluder Condition)	-	MNI	1	4.4	4.4	4.4	Figure 5	P < 0.001, uncorrected at voxel level; P < 0.05, FWE corrected at cluster level.
