## Supplementary Material IV for "Effects of exogenous oxytocin on human brain function are regulated by oxytocin gene expression: a meta-analysis of 20 years of oxytocin neuroimaging and transcriptomic analyses"

### Sheet: Social processing for ALE
Study ID	Title	Publication year	Journal	Task	Used contrast/experiment	Coordinates source
Andari et al. (2016)	Adaptive coding of the value of social cues with oxytocin, an fMRI study in autism spectrum disorder	2016	Cortex: A Journal Devoted to the Study of the Nervous System & Behavior	Social ball-tossing game	(OT > PL) × (Biased > Eqiuty); ASD	Figure 3
Aoki et al. (2014)	Oxytocin improves behavioural and neural deficits in inferring others' social emotions in autism	2014	Brain : a journal of neurology	First-order false belief task (Modified Sally-Anne Task)	(OT > PL) on (Social Emotion > Belief); ASD	Section of "Results of voxel-wise whole-brain analysis"
Baettig et al. (2020)	The awareness of the scared-context dependent influence of oxytocin on brain function	2020	Brain Imaging and Behavior	Emotional processing and empathy task	(PL > OT) on (Empathy > Control)	Table 3
Chen et al. (2016)_Male	Effects of oxytocin and vasopressin on the neural response to unreciprocated cooperation within brain regions involved in stress and anxiety in men and women	2016	Brain Imaging & Behavior	Prisoner dilemma task	(PL > OT) during (Unreciprocated Cooperation Condition) in (Male Playing with Human Partner)	Figure S3
Chen et al. (2017)	Within vs between-subject effects of intranasal oxytocin on the neural response to cooperative and non-cooperative social interactions	2017	Psychoneuroendocrinology	Prisoner dilemma task	(PL > OT) on (Reciprocated Cooperation > Baseline)	Section 3.4.2.2
Chen et al. (2020b)	The Effects of Intranasal Oxytocin on Neural and Behavioral Responses to Social Touch in the Form of Massage	2020	Frontiers in neuroscience	Massage task	(OT > PL) on (Combined Real and Imagined Manual Massage > Rest)	Table 3
Cohen et al. (2017)	The role of oxytocin in modulating interpersonal space: A pharmacological fMRI study	2017	Psychoneuroendocrinology	Modified comfortable interpersonal distance task	(OT > PL) on (Friend > Stranger) (PL > OT) on (Friend > Stranger) Treatment (OT, PL) × Task (Friend, Stranger)	Table 2
Cohen et al. (2018)	The role of oxytocin in implicit personal space regulation: An fMRI study	2018	Psychoneuroendocrinology	Implicit personal distance task.	(PL > OT) across (Social and Non-social Conditions) Treatment (OT, PL) × Task (Social, Non-social)	Table 2 Table 3
De Coster et al. (2019)	Neural and behavioral effects of oxytocin administration during theory of mind in schizophrenia and controls: a randomized control trial	2019	Neuropsychopharmacology	False belief task	(OT > PL) on (Belief > Photograph); SZ	Table S1
Domes et al. (2007)	Oxytocin Attenuates Amygdala Responses to Emotional Faces Regardless of Valence	2007	Biological Psychiatry	Implicit facial emotion recognition task	(PL > OT) on (Fearful > Neutral) (PL > OT) on (Angry > Neutral) (PL > OT) on (Happy > Neutral)	Table 2
Domes et al. (2010)	Effects of intranasal oxytocin on emotional face processing in women	2010	Psychoneuroendocrinology	Facial emotion viewing task	(OT > PL) on (Fearful > Neutral) (OT > PL) on (Angry > Neutral) (OT > PL) on (Happy > Neutral) (PL > OT) on (Fearful > Neutral) (PL > OT) on (Happy > Neutral)	Table 3
Domes et al. (2014)_AD	Oxytocin promotes facial emotion recognition and amygdala reactivity in adults with asperger syndrome	2014	Neuropsychopharmacology	Facial emotion recognition task	(OT > PL) on (Eyes > Baseline); AS (OT > PL) on (Mouth > Baseline); AS	Table 2
Domes et al. (2014)_HP	Oxytocin promotes facial emotion recognition and amygdala reactivity in adults with asperger syndrome	2014	Neuropsychopharmacology	Facial emotion recognition task	(OT > PL) on (Eyes > Baseline); CON (OT > PL) on (Mouth > Baseline); CON	Table 2
Feng et al. (2015a)	Oxytocin and vasopressin effects on the neural response to social cooperation are modulated by sex in humans	2015	Brain Imaging & Behavior	Prisoner dilemma task	Gender (Female, Male) on Treatment (OT, PL) under (Reciprocated Cooperation Condition)	Table 1
Feng et al. (2015b)	A common oxytocin receptor gene (OXTR) polymorphism modulates intranasal oxytocin effects on the neural response to social cooperation in humans	2015	Genes, Brain & Behavior	Prisoner dilemma task	Treatment (OT, PL) × Gender (Female, Male) × Genotype (A+, A-) under (Reciprocated Cooperation with Human Partner Condition)	Table S4 Table S5
Gao et al. (2016)	Oxytocin, the peptide that bonds the sexes also divides them	2016	Proceedings of the National Academy of Sciences of the United States of America	First-impression task	Treatment (OT, PL) × Gender (Female, Male) × Task (Criticism, Praise)	Figure 2
Gao et al. (2022)	Oxytocin Reduces the Attractiveness of Silver-Tongued Men for Women During Mid-Cycle	2022	Frontiers in neuroscience	Compliment task (First-impression task)	Treatment (OT, PL) on Cycle Phase (Fertile, Luteal) under (Novel Metaphor Condition)	Figure 5
Gozzi et al. (2017)	Effects of Oxytocin and Vasopressin on Preferential Brain Responses to Negative Social Feedback	2017	Neuropsychopharmacology	Social feedback task	(PL > OT) on (Negative Social Feedback > Positive Social Feedback)	Table 3 Table S3
Groppe et al. (2013)	Oxytocin Influences Processing of Socially Relevant Cues in the Ventral Tegmental Area of the Human Brain	2013	Biological Psychiatry	Social incentive delay task	(OT > PL) during (Reward Anticipation Phase) Treatment (OT, PL) × Task (Control, Low Intensity, High Intensity) during (Reward Anticipation Phase) (PL > OT) during (Punishment Anticipation Phase) Treatment (OT, PL) × Task (Control, Low Intensity, High Intensity) during (Punishment Anticipation Phase) (OT > PL) on (High-level Cue > Baseline) across (Reward and Punishment Phases)	Table S1 Table S1 Table S1 Table S1 Table S2
Holtfrerich et al. (2018)	Endogenous testosterone and exogenous oxytocin influence the response to baby schema in the female brain	2018	Scientific reports	Target detection paradigm	(OT > PL) on (Baby > Adult) under (High BS Condition)	Paragraph 3 in Results Section
Hu et al. (2015)	Oxytocin Selectively Facilitates Learning with Social Feedback and Increases Activity and Functional Connectivity in Emotional Memory and Reward Processing Regions	2015	Human Brain Mapping	Reinforcement association learning task	(OT > PL) under (Social Emoticon Condition) during (Response Phase) (OT > PL) under (Social Female Condition) during (Response Phase) (OT > PL) under (Social Emoticon Condition) during (Feedback Phase) (OT > PL) under (Social Female Condition) during (Feedback Phase)	Table 2 Table 2 Table 3 Table 3
Hu et al. (2016)	The Effect of Oxytocin on Third-Party Altruistic Decisions in Unfair Situations: An fMRI Study	2016	Scientific Reports	Third-party help/punishment paradigm	Treatment (OT, PL) on Decision (Help, Punishment) on Agency (Self Decision, Computer Decision) (PL > OT) on (Help > Punishment) under (Self Decision Condition)	Table S1 Table S5
Kanat et al. (2015a)	Oxytocin Modulates Amygdala Reactivity to Masked Fearful Eyes	2015	Neuropsychopharmacology	Facial emotion detection task	(PL > OT) on (Fearful > Happy) across (Eyes and Control Conditions) (PL > OT) on (Fearful > Happy) under (Control Condition) (PL > OT) on (Fearful > Happy) under (Eyes Condition)	Table S3
Kanat et al. (2015b)	Oxytocin Attenuates Neural Reactivity to Masked Threat Cues from the Eyes	2015	Neuropsychopharmacology	Facial emotion detection task	(PL > OT) on (Angry > Neutral) under (Eyes Condition) (OT > PL) on (Angry > Neutral) under (Mouth Condition) Treatment (PL, OT) on Attentional Focus (Eyes, Mouth) on Emotion (Angry, Neutral) (PL > OT) on (Happy > Neutral) under (Mouth Condition) Treatment (PL, OT) on Attentional Focus (Eyes, Mouth) on Emotion (Happy, Neutral) Treatment (PL, OT) on Attentional Focus (Eyes, Mouth) on Emotion (Angry…	Table S4 Table S4 Table S5 Table S6 Table S7 Table S8 Table S9
Kou et al. (2021)	In the nose or on the tongue? Contrasting motivational effects of oral and intranasal oxytocin on arousal and reward during social processing	2021	Translational psychiatry	Implicit face emotion processing task	(OT > PL) across (All Emotion Conditions)	Paragraph 1 in Results Section
Labuschagne et al. (2010)	Oxytocin Attenuates Amygdala Reactivity to Fear in Generalized Social Anxiety Disorder	2010	Neuropsychopharmacology	Emotional face matching task	Main effect of Treatment Treatment (OT, PL) × Group (GSAD, CON) Treatment (OT, PL) × Task (Fearful, Angry, Happy) Treatment (OT, PL) × Group (GSAD, CON) × Task (Fearful, Angry, Happy)	Table 2
Labuschagne et al. (2012)_GSAD	Medial frontal hyperactivity to sad faces in generalized social anxiety disorder and modulation by oxytocin	2012	The international journal of neuropsychopharmacology	Emotional face processing task	(PL > OT) on (Sad > Neutral); GSAD (OT > PL) on (Sad > Neutral); GSAD (PL > OT) on (Happy > Neutral); GSAD	Table 2 Table 2 Table 3
Labuschagne et al. (2012)_HP	Medial frontal hyperactivity to sad faces in generalized social anxiety disorder and modulation by oxytocin	2012	The international journal of neuropsychopharmacology	Emotional face processing task	(PL > OT) on (Sad > Neutral); CON (OT > PL) on (Sad > Neutral); CON (PL > OT) on (Happy > Neutral); CON (OT > PL) on (Happy > Neutral); CON	Table 2 Table 2 Table 3 Table 3
Labuschagne et al. (2018)	Oxytocin selectively modulates brain processing of disgust in Huntington's disease gene carriers	2018	Progress in Neuro-Psychopharmacology & Biological Psychiatry	Emotional face matching task	Treatment (OT, PL) × Group (Gene Carrier, CON) under (Disgust Expression Condition)	Table 1
Lambert et al. (2017)	A functional MRI study on how oxytocin affects decision making in social dilemmas: Cooperate as long as it pays off, aggress only when you think you can win	2017	Hormones & Behavior	Social dilemma game	(All Trials > Baseline) on (PL > OT) (Assurance Game > Chicken Game) on (OT > PL) (Angry Face > Neutral Face) on (PL > OT) under (Chicken Game Condition)	Table S1
Lan et al. (2023)	Oral Oxytocin Facilitates Responses to Emotional Faces in Reward and Emotional-Processing Networks in Females	2023	Neuroendocrinology	Implicit face emotion processing paradigm	(OT > PL) across (All Emotion Conditions)	Table 2
Li et al. (2017)	Intranasal oxytocin, but not vasopressin, augments neural responses to toddlers in human fathers	2017	Hormones & Behavior	Emotional face viewing task	(OT > PL) on (Own Child > Unknown Adult) across (All Emotional Face Conditions)	Table 1
Lieberz et al. (2020)	Kinetics of oxytocin effects on amygdala and striatal reactivity vary between women and men	2020	Neuropsychopharmacology	Emotional face recognition task	(OT > PL) on (Happy > Neutral); All Dose Groups	Figure 3
Liu et al. (2017)_EXP2	Oxytocin effects on self-referential processing: behavioral and neuroimaging evidence	2017	Social Cognitive & Affective Neuroscience	Self-referential memory task	Treatment (OT, PL) × Task (Self, Friend, Celebrity) under (Memory Encoding Task); Participant in EXP 2	Table 2
Liu et al. (2017)_EXP3	Oxytocin effects on self-referential processing: behavioral and neuroimaging evidence	2017	Social Cognitive & Affective Neuroscience	Self-referential memory task	(OT > PL) on (Self-related Words > Celebrity-related Words) under (Memory Retrieval Task); Participant in EXP 3 (OT > PL) on (Hitting Old Words > Missing Old Words) under (Memory Retrieval Task); Participant in EXP 3 (OT > PL) on (Self-related Old Words > Self-related New Words) under (Memory Retrieval Task); Participant in EXP 3	Table 2 Table 2 Figure 5c
Liu et al. (2019)	Oxytocin modulates social value representations in the amygdala	2019	Nature neuroscience	Monetary outcome-pair evaluation task	Treatment (OT, PL) × Social Disposition (Individualist, Prosocial) during Encoding Social Value Distance	Table S2
Ma et al. (2018)	Sex- and context-dependent effects of oxytocin on social sharing	2018	NeuroImage	Social sharing task	Treatment (OT, PL) × Gender (Female, Male) on Task (Friend, Alone)	Figure 4
Ma et al. (2020)	Intranasal oxytocin attenuates insula activity in response to dynamic angry faces	2020	Biological Psychology	Implicit emotional task	(PL > OT) on (Angry > Neutral)	Table 2
Ma et al. (2022)	Adult attachment style moderates the effect of oxytocin on neural responses to infant emotional faces	2022	International Journal of Psychophysiology	Facial recognition task	(OT > PL) across (Infant Crying and Infant Joy Conditions)	Table 1
Meier et al. (2023)	Preliminary data on oxytocin modulation of neural reactivity in women to emotional stimuli of children depending on childhood emotional neglect	2023	Developmental psychobiology	Empathy task	Treatment (OT, PL) × Task (Postive Emotion, Neutral Emotion, Negative Emotion)	Table 1
Oliver et al. (2020)	Neural effects of oxytocin and mimicry in frontotemporal dementia: A randomized crossover study	2020	Neurology	Facial expression viewing and imitating task	(OT > PL) across (All Task Conditions); FTD (PL > OT) across (All Task Conditions); FTD	Table 2 Table 2
Pincus et al. (2010)_DD	Inverse effects of oxytocin on attributing mental activity to others in depressed and healthy subjects: a double-blind placebo controlled FMRI study	2010	Frontiers in psychiatry	Reading the mind in the eyes task	(OT > PL) under (Reading The Mind In The Eyes Condition); Depression	Table 3
Pincus et al. (2010)_HP	Inverse effects of oxytocin on attributing mental activity to others in depressed and healthy subjects: a double-blind placebo controlled FMRI study	2010	Frontiers in psychiatry	Reading the mind in the eyes task	(OT > PL) under (Reading The Mind In The Eyes Condition); CON	Table 3
Preckel et al. (2015)	The influence of oxytocin on volitional and emotional ambivalence	2015	Social Cognitive & Affective Neuroscience	Moral dilemma task	(PL > OT) on (Moral > Non-moral)	Paragraph 2 in fMRI Results Section of EXP 1
Radke et al. (2021)	Neurobiobehavioral responses to virtual social rejection in females-exploring the influence of oxytocin	2021	Social Cognitive & Affective Neuroscience	Verbal interaction social threat task	(OT > PL) across (Rejection and Non-rejection Conditions) during (Feedback Phase) (OT > PL) on (Rejection > Non-rejection) during (Cooperation Rating Phase)	Table 2 Table 3
Riem et al. (2011)	Oxytocin Modulates Amygdala, Insula, and Inferior Frontal Gyrus Responses to Infant Crying: A Randomized Controlled Trial	2011	Biological Psychiatry	Infant cry paradigm	(OT > PL) on (Cry 500 Hz > Control 500 Hz)	Table 1
Rilling et al. (2012)	Effects of intranasal oxytocin and vasopressin on cooperative behavior and associated brain activity in men	2012	Psychoneuroendocrinology	Prisoner dilemma task	(OT > PL) on (Reciprocated Cooperation with Human > Reciprocated Cooperation with Computer) during (Player Session) (OT > PL) on (Unreciprocated Cooperation with Human > Unreciprocated Cooperation with Computer) during (Player Session) (PL > OT) on (Unreciprocated Cooperation with Human > Unreciprocated Cooperation with Computer) during (Player Session) (OT > PL) on (Partner Cooperation with Huma…	Table S1 Table S4 Table S4 Table S7 Table S8 Table S8
Sauer et al. (2012)	Effects of a common variant in the CD38 gene on social processing in an oxytocin challenge study: Possible links to autism	2012	Neuropsychopharmacology	Emotional face/social scenes matching task Gaze processing task	Genotype (A+, A-) on Treatment (OT, PL) on Task (Social, Non-social) during (Matching Paradigm) Genotype (A+, A-) on Treatment (OT, PL) on Task (Social, Low-level Baseline) during (Gaze Paradigm) Genotype (A+, A-) on Treatment (OT, PL) on Task (Direct, Averted) during (Gaze Paradigm)	Table S1
Sauer et al. (2019)	Oxytocinergic modulation of brain activation to cues related to reproduction and attachment: Differences and commonalities during the perception of erotic and fearful social scenes	2019	International Journal of Psychophysiology	Emotional face/social scenes matching task	(OT > PL) on (Fearful Scenes > Neutral Scenes) (OT > PL) on (Erotic Scenes > Neutral Scenes) (OT > PL) on (Erotic Scenes > Fearful Scenes)	Table S1
Scheele et al. (2014a)	An Oxytocin-Induced Facilitation of Neural and Emotional Responses to Social Touch Correlates Inversely with Autism Traits	2014	Neuropsychopharmacology	Social touch task	(OT > PL) on (Female Touch > Home) ([Female Touch > Home] > [Male Touch > Home]) on (OT > PL)	Paragraph 2 of fMRI Results Section
Scheele et al. (2014b)	Opposing effects of oxytocin on moral judgment in males and females	2014	Human brain mapping	Emotional face viewing task	(OT > PL) on (Disgusted Faces > Neutral Faces) under (Self-referential Condition) Perspective (Self, Other) on Treatment (OT, PL) on Valence (Disgusted Faces, Neutral Faces)	Figure 1 Paragraph 3 in Results
Scheele et al. (2016)	Hormonal contraceptives suppress oxytocin-induced brain reward responses to the partner's face	2016	Social Cognitive & Affective Neuroscience	Modified face perception task	(OT > PL) across (All Stimuli Conditions) (OT > PL) on (Familiar Faces > Control Faces); Women using HC	Paragraph 4 in Results Paragraph 5 in Results
Schmidt et al. (2020)	Acute oxytocin effects in inferring others' beliefs and social emotions in people at clinical high risk for psychosis	2020	Translational Psychiatry	Sally-Anne task	(PL > OT) on (Social Emotion > Control); CHR-P (OT > PL) on (Social Emotion > Control); CHR-P (PL > OT) on (Belief > Control); CHR-P (OT > PL) on (Belief > Control); CHR-P	Table 2 Table S5 Table S4 Table S4
Spengler et al. (2017)	Kinetics and Dose Dependency of Intranasal Oxytocin Effects on Amygdala Reactivity	2017	Biological Psychiatry	Facial emotion recognition task	(OT > PL) on (Emotional Faces > Neutral Faces) (PL > OT) on (Emotional Faces > Neutral Faces)	Table S4
Striepens et al. (2012)	Oxytocin facilitates protective responses to aversive social stimuli in males	2012	Proceedings of the National Academy of Sciences of the United States of America	Aversive social stimulus viewing task	(OT > PL) on (Later Remembered Negative Pictures > Later Forgotten Negative Pictures)	Table S5
Vogt et al. (2023)	Oxytocinergic modulation of speech production-a double-blind placebo-controlled fMRI study	2023	Social Cognitive & Affective Neuroscience	Speech production task	Treatment (OT, PL) × Task (Prep_neutral, Prep_happy, Exe_neutral, Exe_happy) Treatment (OT, PL) × Task (Prep_neutral, Prep_happy, Exe_neutral, Exe_happy) × Polymorphism (AA/AG, GG)	Table 1 Table 2
Watanabe et al. (2014)	Mitigation of sociocommunicational deficits of autism through oxytocin-induced recovery of medial prefrontal activity: a randomized trial	2014	JAMA psychiatry	Friend or foe judgment task	(OT > PL) on (Nonverbal Information–based Judgment > Verbal Information–based Judgment); ASD	Table
Wigton et al. (2022)	The importance of pro-social processing, and ameliorating dysfunction in schizophrenia: An FMRI study of oxytocin	2021	Schizophrenia research. Cognition	Rewarded decision-making task	(PL > OT) under (Emotional Face Condition) during (Time of choice); SZ	Table 3
Wittfoth-Schardt et al. (2012)	Oxytocin Modulates Neural Reactivity to Children's Faces as a Function of Social Salience	2012	Neuropsychopharmacology	Child emotional face viewing task	(PL > OT) on (Own Child > Familiar Child) (OT > PL) on (Own Child > Unfamiliar Child) (PL > OT) on (Unfamiliar Child > Familiar Child)	Table 1
Xin et al. (2020)	Oxytocin Differentially Modulates Amygdala Responses during Top‐Down and Bottom‐Up Aversive Anticipation	2020	Advanced Science	Distancing reappraisal paradigm	(PL > OT) × (Distance Anticipation > Look Anticipation)	Section 2.3.2
Xu et al. (2019)	Oxytocin Facilitates Self-Serving Rather Than Altruistic Tendencies in Competitive Social Interactions Via Orbitofrontal Cortex	2019	The international journal of neuropsychopharmacology	Modified cyberball paradigm	(OT > PL) under (Excluder Condition)	Figure 5

### Sheet: Emotional processing for ALE
Study ID	Title	Publication year	Journal	Task	Used contrast/experiment	Coordinates source
Andari et al. (2016)	Adaptive coding of the value of social cues with oxytocin, an fMRI study in autism spectrum disorder	2016	Cortex: A Journal Devoted to the Study of the Nervous System & Behavior	Social ball-tossing game	(OT > PL) × (Biased > Eqiuty); ASD	Figure 3
Baettig et al. (2020)	The awareness of the scared-context dependent influence of oxytocin on brain function	2020	Brain Imaging and Behavior	Emotional processing and empathy task	(PL > OT) on (Empathy > Control)	Table 3
Chen et al. (2016)_Female	Effects of oxytocin and vasopressin on the neural response to unreciprocated cooperation within brain regions involved in stress and anxiety in men and women	2016	Brain Imaging & Behavior	Prisoner dilemma task	(PL > OT) during (Unreciprocated Cooperation Condition) in (Female Playing with Computer Partner)	Figure S4
Chen et al. (2016)_Male	Effects of oxytocin and vasopressin on the neural response to unreciprocated cooperation within brain regions involved in stress and anxiety in men and women	2016	Brain Imaging & Behavior	Prisoner dilemma task	(PL > OT) during (Unreciprocated Cooperation Condition) in (Male Playing with Human Partner)	Figure S3
Chen et al. (2017)	Within vs between-subject effects of intranasal oxytocin on the neural response to cooperative and non-cooperative social interactions	2017	Psychoneuroendocrinology	Prisoner dilemma task	(PL > OT) on (Reciprocated Cooperation > Baseline)	Section 3.4.2.2
Chen et al. (2020a)	Oxytocin increases the pleasantness of affective touch and orbitofrontal cortex activity independent of valence	2020	European neuropsychopharmacology	Affective touch task	(OT > PL) under (Negative Touch Condition)	Table 1
Chen et al. (2020b)	The Effects of Intranasal Oxytocin on Neural and Behavioral Responses to Social Touch in the Form of Massage	2020	Frontiers in neuroscience	Massage task	(OT > PL) on (Combined Real and Imagined Manual Massage > Rest)	Table 3
Domes et al. (2007)	Oxytocin Attenuates Amygdala Responses to Emotional Faces Regardless of Valence	2007	Biological Psychiatry	Implicit facial emotion recognition task	(PL > OT) on (Fearful > Neutral) (PL > OT) on (Angry > Neutral) (PL > OT) on (Happy > Neutral)	Table 2
Domes et al. (2010)	Effects of intranasal oxytocin on emotional face processing in women	2010	Psychoneuroendocrinology	Facial emotion viewing task	(OT > PL) on (Fearful > Neutral) (OT > PL) on (Angry > Neutral) (OT > PL) on (Happy > Neutral) (PL > OT) on (Fearful > Neutral) (PL > OT) on (Happy > Neutral)	Table 3
Domes et al. (2014)_AD	Oxytocin promotes facial emotion recognition and amygdala reactivity in adults with asperger syndrome	2014	Neuropsychopharmacology	Facial emotion recognition task	(OT > PL) on (Eyes > Baseline); AS (OT > PL) on (Mouth > Baseline); AS	Table 2
Domes et al. (2014)_HP	Oxytocin promotes facial emotion recognition and amygdala reactivity in adults with asperger syndrome	2014	Neuropsychopharmacology	Facial emotion recognition task	(OT > PL) on (Eyes > Baseline); CON (OT > PL) on (Mouth > Baseline); CON	Table 2
Eckstein et al. (2014)	Oxytocin facilitates the sensation of social stress	2014	Human Brain Mapping	The montreal imaging stress task	(OT > PL) on (Stress > No Stress)	Table 2
Eckstein et al. (2015)	Oxytocin Facilitates the Extinction of Conditioned Fear in Humans	2015	Biological Psychiatry	Fear extinction paradigm	(OT > PL) on (CS+ > CS-) during (Early Phase of Extinction)	Table 3
Eckstein et al. (2016)	Oxytocin Facilitates Pavlovian Fear Learning in Males	2016	Neuropsychopharmacology	Fear conditioning paradigm	(PL > OT) on (Shock > Baseline)	Paragraph 4 of Section "FMRI Results"
Feng et al. (2015a)	Oxytocin and vasopressin effects on the neural response to social cooperation are modulated by sex in humans	2015	Brain Imaging & Behavior	Prisoner dilemma task	Gender (Female, Male) on Treatment (OT, PL) under (Reciprocated Cooperation Condition)	Table 1
Feng et al. (2015b)	A common oxytocin receptor gene (OXTR) polymorphism modulates intranasal oxytocin effects on the neural response to social cooperation in humans	2015	Genes, Brain & Behavior	Prisoner dilemma task	Treatment (OT, PL) × Gender (Female, Male) × Genotype (A+, A-) under (Reciprocated Cooperation with Human Partner Condition) Treatment (OT, PL) × Gender (Female, Male) × Genotype (A+, A-) under (Reciprocated Cooperation with Computer Partner Condition)	Table S4 Table S5
Gao et al. (2016)	Oxytocin, the peptide that bonds the sexes also divides them	2016	Proceedings of the National Academy of Sciences of the United States of America	First-impression task	Treatment (OT, PL) × Gender (Female, Male) × Task (Criticism, Praise)	Figure 2
Gao et al. (2022)	Oxytocin Reduces the Attractiveness of Silver-Tongued Men for Women During Mid-Cycle	2022	Frontiers in neuroscience	Compliment task (First-impression task)	Treatment (OT, PL) on Cycle Phase (Fertile, Luteal) under (Novel Metaphor Condition)	Figure 5
Gozzi et al. (2017)	Effects of Oxytocin and Vasopressin on Preferential Brain Responses to Negative Social Feedback	2017	Neuropsychopharmacology	Social feedback task	(PL > OT) on (Negative Social Feedback > Positive Social Feedback) (PL > OT) on (Negative Money Feedback > Positive Money Feedback)	Table 3 Table S3
Grimm et al. (2014)	Early life stress modulates oxytocin effects on limbic system during acute psychosocial stress	2014	Social Cognitive & Affective Neuroscience	Montreal imaging stress task	(Treatment) under (Psychosocial Stress Task) Treatment (OT, PL) × Group (ELS, Non-ELS) under (Psychosocial Stress Task)	Table 3
Hansson et al. (2018)	Oxytocin Reduces Alcohol Cue-Reactivity in Alcohol-Dependent Rats and Humans	2018	Neuropsychopharmacology	Alcohol cue-reactivity task	(PL > OT) on (Alcohol Cue > Neutral Cue); Social Drinker	Table 1
Kanat et al. (2015a)	Oxytocin Modulates Amygdala Reactivity to Masked Fearful Eyes	2015	Neuropsychopharmacology	Facial emotion detection task	(PL > OT) on (Fearful > Happy) across (Eyes and Control Conditions) (PL > OT) on (Fearful > Happy) under (Control Condition) (PL > OT) on (Fearful > Happy) under (Eyes Condition)	Table S3
Kanat et al. (2015b)	Oxytocin Attenuates Neural Reactivity to Masked Threat Cues from the Eyes	2015	Neuropsychopharmacology	Facial emotion detection task	(PL > OT) on (Angry > Neutral) under (Eyes Condition) (OT > PL) on (Angry > Neutral) under (Mouth Condition) Treatment (PL, OT) on Attentional Focus (Eyes, Mouth) on Emotion (Angry, Neutral) (PL > OT) on (Happy > Neutral) under (Mouth Condition) Treatment (PL, OT) on Attentional Focus (Eyes, Mouth) on Emotion (Happy, Neutral) Treatment (PL, OT) on Attentional Focus (Eyes, Mouth) on Emotion (Angry…	Table S4 Table S4 Table S5 Table S6 Table S7 Table S8 Table S9
Labuschagne et al. (2010)	Oxytocin Attenuates Amygdala Reactivity to Fear in Generalized Social Anxiety Disorder	2010	Neuropsychopharmacology	Emotional face matching task	Main effect of Treatment Treatment (OT, PL) × Group (GSAD, CON) Treatment (OT, PL) × Task (Fearful, Angry, Happy) Treatment (OT, PL) × Group (GSAD, CON) × Task (Fearful, Angry, Happy)	Table 2
Labuschagne et al. (2012)_GSAD	Medial frontal hyperactivity to sad faces in generalized social anxiety disorder and modulation by oxytocin	2012	The international journal of neuropsychopharmacology	Emotional face processing task	(PL > OT) on (Sad > Neutral); GSAD (OT > PL) on (Sad > Neutral); GSAD (PL > OT) on (Happy > Neutral); GSAD	Table 2 Table 2 Table 3
Labuschagne et al. (2012)_HP	Medial frontal hyperactivity to sad faces in generalized social anxiety disorder and modulation by oxytocin	2012	The international journal of neuropsychopharmacology	Emotional face processing task	(PL > OT) on (Sad > Neutral); CON (OT > PL) on (Sad > Neutral); CON (PL > OT) on (Happy > Neutral); CON (OT > PL) on (Happy > Neutral); CON	Table 2 Table 2 Table 3 Table 3
Labuschagne et al. (2018)	Oxytocin selectively modulates brain processing of disgust in Huntington's disease gene carriers	2018	Progress in Neuro-Psychopharmacology & Biological Psychiatry	Emotional face matching task	Treatment (OT, PL) × Group (Gene Carrier, CON) under (Disgust Expression Condition)	Table 1
Lieberz et al. (2020)	Kinetics of oxytocin effects on amygdala and striatal reactivity vary between women and men	2020	Neuropsychopharmacology	Emotional face recognition task	(OT > PL) on (Happy > Neutral); All Dose Groups	Figure 3
Lischke et al. (2012)	Oxytocin increases amygdala reactivity to threatening scenes in females	2012	Psychoneuroendocrinology	Emotional arousal rating task	(OT > PL) on (Negative > Neutral) (PL > OT) on (Positive > Neutral)	Table S2
Ma et al. (2020)	Intranasal oxytocin attenuates insula activity in response to dynamic angry faces	2020	Biological Psychology	Implicit emotional task	(PL > OT) on (Angry > Neutral)	Table 2
Ma et al. (2022)	Adult attachment style moderates the effect of oxytocin on neural responses to infant emotional faces	2022	International Journal of Psychophysiology	Facial recognition task	(OT > PL) across (Infant Crying and Infant Joy Conditions)	Table 1
Meier et al. (2023)	Preliminary data on oxytocin modulation of neural reactivity in women to emotional stimuli of children depending on childhood emotional neglect	2023	Developmental psychobiology	Empathy task	Treatment (OT, PL) × Task (Postive Emotion, Neutral Emotion, Negative Emotion)	Table 1
Mickey et al. (2016)	Oxytocin modulates hemodynamic responses to monetary incentives in humans	2016	Psychopharmacology	Monetary incentive delay task	(PL > OT) on (High-salience Loss > Neutral)	Table 3
Plessow et al. (2018)	Effects of Intranasal Oxytocin on the Blood Oxygenation Level-Dependent Signal in Food Motivation and Cognitive Control Pathways in Overweight and Obese Men	2018	Neuropsychopharmacology	Food motivation paradigm	(OT > PL) on (High-calorie Food Images > Non-food Objects); Obestiy (PL > OT) on (High-calorie Food Images > Non-food Objects); Obesity	Table 3
Radke et al. (2021)	Neurobiobehavioral responses to virtual social rejection in females-exploring the influence of oxytocin	2021	Social Cognitive & Affective Neuroscience	Verbal interaction social threat task	(OT > PL) on (Rejection > Non-rejection) during (Cooperation Rating Phase)	Table 3
Riem et al. (2011)	Oxytocin Modulates Amygdala, Insula, and Inferior Frontal Gyrus Responses to Infant Crying: A Randomized Controlled Trial	2011	Biological Psychiatry	Infant cry paradigm	(OT > PL) on (Cry 500 Hz > Control 500 Hz)	Table 1
Rilling et al. (2012)	Effects of intranasal oxytocin and vasopressin on cooperative behavior and associated brain activity in men	2012	Psychoneuroendocrinology	Prisoner dilemma task	(OT > PL) on (Reciprocated Cooperation with Human > Reciprocated Cooperation with Computer) during (Player Session) (OT > PL) on (Unreciprocated Cooperation with Human > Unreciprocated Cooperation with Computer) during (Player Session) (PL > OT) on (Unreciprocated Cooperation with Human > Unreciprocated Cooperation with Computer) during (Player Session) (OT > PL) on (Partner Cooperation with Huma…	Table S1 Table S4 Table S4 Table S7 Table S8 Table S8
Sauer et al. (2012)	Effects of a common variant in the CD38 gene on social processing in an oxytocin challenge study: Possible links to autism	2012	Neuropsychopharmacology	Emotional face/social scenes matching task Gaze processing task	Genotype (A+, A-) on Treatment (OT, PL) on Task (Social, Non-social) during (Matching Paradigm)	Table S1
Sauer et al. (2019)	Oxytocinergic modulation of brain activation to cues related to reproduction and attachment: Differences and commonalities during the perception of erotic and fearful social scenes	2019	International Journal of Psychophysiology	Emotional face/social scenes matching task	(OT > PL) on (Fearful Scenes > Neutral Scenes) (OT > PL) on (Erotic Scenes > Neutral Scenes) (OT > PL) on (Erotic Scenes > Fearful Scenes)	Table S1
Scheele et al. (2014a)	An Oxytocin-Induced Facilitation of Neural and Emotional Responses to Social Touch Correlates Inversely with Autism Traits	2014	Neuropsychopharmacology	Social touch task	(OT > PL) on (Female Touch > Home) ([Female Touch > Home] > [Male Touch > Home]) on (OT > PL)	Paragraph 2 of fMRI Results Section
Scheele et al. (2014b)	Opposing effects of oxytocin on moral judgment in males and females	2014	Human brain mapping	Emotional face viewing task	(OT > PL) on (Disgusted Faces > Neutral Faces) under (Self-referential Condition) Perspective (Self, Other) on Treatment (OT, PL) on Valence (Disgusted Faces, Neutral Faces)	Figure 1 Paragraph 3 in Results
Spengler et al. (2017)	Kinetics and Dose Dependency of Intranasal Oxytocin Effects on Amygdala Reactivity	2017	Biological Psychiatry	Facial emotion recognition task	(OT > PL) on (Emotional Faces > Neutral Faces) (PL > OT) on (Emotional Faces > Neutral Faces)	Table S4
Spetter et al. (2018)	Oxytocin curbs calorie intake via food-specific increases in the activity of brain areas that process reward and establish cognitive control	2018	Scientific reports	Food picture viewing task Monetary incentive delay task	(OT > PL) on (High-calorie Food Pictures > Low-calorie Food Pictures) during (Fasted-state Run)	Table 2 Table 3
Striepens et al. (2012)	Oxytocin facilitates protective responses to aversive social stimuli in males	2012	Proceedings of the National Academy of Sciences of the United States of America	Aversive social stimulus viewing task	(OT > PL) on (Later Remembered Negative Pictures > Later Forgotten Negative Pictures)	Table S5
Striepens et al. (2016)	Oxytocin enhances cognitive control of food craving in women	2016	Human Brain Mapping	Food craving task	(OT > PL) under (Now Condition)	Section of Imaging Results
Wittfoth-Schardt et al. (2012)	Oxytocin Modulates Neural Reactivity to Children's Faces as a Function of Social Salience	2012	Neuropsychopharmacology	Child emotional face viewing task	(PL > OT) on (Own Child > Familiar Child) (OT > PL) on (Own Child > Unfamiliar Child)	Table 1
Xin et al. (2020)	Oxytocin Differentially Modulates Amygdala Responses during Top‐Down and Bottom‐Up Aversive Anticipation	2020	Advanced Science	Distancing reappraisal paradigm	(PL > OT) × (Distance Anticipation > Look Anticipation)	Section 2.3.2

### Sheet: Pos valence for ALE
Study ID	Title	Publication year	Journal	Task	Used contrast/experiment	Coordinates source
Chen et al. (2017)	Within vs between-subject effects of intranasal oxytocin on the neural response to cooperative and non-cooperative social interactions	2017	Psychoneuroendocrinology	Prisoner dilemma task	(PL > OT) on (Reciprocated Cooperation > Baseline)	Section 3.4.2.2
Chen et al. (2020b)	The Effects of Intranasal Oxytocin on Neural and Behavioral Responses to Social Touch in the Form of Massage	2020	Frontiers in neuroscience	Massage task	(OT > PL) on (Combined Real and Imagined Manual Massage > Rest)	Table 3
Domes et al. (2007)	Oxytocin Attenuates Amygdala Responses to Emotional Faces Regardless of Valence	2007	Biological Psychiatry	Implicit facial emotion recognition task	(PL > OT) on (Happy > Neutral)	Table 2
Domes et al. (2010)	Effects of intranasal oxytocin on emotional face processing in women	2010	Psychoneuroendocrinology	Facial emotion viewing task	(OT > PL) on (Happy > Neutral) (PL > OT) on (Happy > Neutral)	Table 3
Feng et al. (2015a)	Oxytocin and vasopressin effects on the neural response to social cooperation are modulated by sex in humans	2015	Brain Imaging & Behavior	Prisoner dilemma task	Gender (Female, Male) on Treatment (OT, PL) under (Reciprocated Cooperation Condition)	Table 1
Feng et al. (2015b)	A common oxytocin receptor gene (OXTR) polymorphism modulates intranasal oxytocin effects on the neural response to social cooperation in humans	2015	Genes, Brain & Behavior	Prisoner dilemma task	Treatment (OT, PL) × Gender (Female, Male) × Genotype (A+, A-) under (Reciprocated Cooperation with Human Partner Condition) Treatment (OT, PL) × Gender (Female, Male) × Genotype (A+, A-) under (Reciprocated Cooperation with Computer Partner Condition)	Table S4 Table S5
Gao et al. (2022)	Oxytocin Reduces the Attractiveness of Silver-Tongued Men for Women During Mid-Cycle	2022	Frontiers in neuroscience	Compliment task (First-impression task)	Treatment (OT, PL) on Cycle Phase (Fertile, Luteal) under (Novel Metaphor Condition)	Figure 5
Groppe et al. (2013)	Oxytocin Influences Processing of Socially Relevant Cues in the Ventral Tegmental Area of the Human Brain	2013	Biological Psychiatry	Social incentive delay task	(OT > PL) during (Reward Anticipation Phase) Treatment (OT, PL) × Task (Control, Low Intensity, High Intensity) during (Reward Anticipation Phase)	Table S1 Table S1 Table S1 Table S1 Table S2
Hansson et al. (2018)	Oxytocin Reduces Alcohol Cue-Reactivity in Alcohol-Dependent Rats and Humans	2018	Neuropsychopharmacology	Alcohol cue-reactivity task	(PL > OT) on (Alcohol Cue > Neutral Cue); Social Drinker	Table 1
Kanat et al. (2015b)	Oxytocin Attenuates Neural Reactivity to Masked Threat Cues from the Eyes	2015	Neuropsychopharmacology	Facial emotion detection task	(PL > OT) on (Happy > Neutral) under (Mouth Condition) Treatment (PL, OT) on Attentional Focus (Eyes, Mouth) on Emotion (Happy, Neutral)	Table S4 Table S4 Table S5 Table S6 Table S7 Table S8 Table S9
Labuschagne et al. (2012)_GSAD	Medial frontal hyperactivity to sad faces in generalized social anxiety disorder and modulation by oxytocin	2012	The international journal of neuropsychopharmacology	Emotional face processing task	(PL > OT) on (Happy > Neutral); GSAD	Table 2 Table 2 Table 3
Labuschagne et al. (2012)_HP	Medial frontal hyperactivity to sad faces in generalized social anxiety disorder and modulation by oxytocin	2012	The international journal of neuropsychopharmacology	Emotional face processing task	(PL > OT) on (Happy > Neutral); CON (OT > PL) on (Happy > Neutral); CON	Table 2 Table 2 Table 3 Table 3
Lieberz et al. (2020)	Kinetics of oxytocin effects on amygdala and striatal reactivity vary between women and men	2020	Neuropsychopharmacology	Emotional face recognition task	(OT > PL) on (Happy > Neutral); All Dose Groups	Figure 3
Lischke et al. (2012)	Oxytocin increases amygdala reactivity to threatening scenes in females	2012	Psychoneuroendocrinology	Emotional arousal rating task	(PL > OT) on (Positive > Neutral)	Table S2
Plessow et al. (2018)	Effects of Intranasal Oxytocin on the Blood Oxygenation Level-Dependent Signal in Food Motivation and Cognitive Control Pathways in Overweight and Obese Men	2018	Neuropsychopharmacology	Food motivation paradigm	(OT > PL) on (High-calorie Food Images > Non-food Objects); Obestiy (PL > OT) on (High-calorie Food Images > Non-food Objects); Obesity	Table 3
Rilling et al. (2012)	Effects of intranasal oxytocin and vasopressin on cooperative behavior and associated brain activity in men	2012	Psychoneuroendocrinology	Prisoner dilemma task	(OT > PL) on (Reciprocated Cooperation with Human > Reciprocated Cooperation with Computer) during (Player Session) (OT > PL) on (Partner Cooperation with Human > Partner Cooperation with Computer) during (Partner Session)	Table S1 Table S4 Table S4 Table S7 Table S8 Table S8
Sauer et al. (2019)	Oxytocinergic modulation of brain activation to cues related to reproduction and attachment: Differences and commonalities during the perception of erotic and fearful social scenes	2019	International Journal of Psychophysiology	Emotional face/social scenes matching task	(OT > PL) on (Erotic Scenes > Neutral Scenes) (OT > PL) on (Erotic Scenes > Fearful Scenes)	Table S1
Scheele et al. (2014a)	An Oxytocin-Induced Facilitation of Neural and Emotional Responses to Social Touch Correlates Inversely with Autism Traits	2014	Neuropsychopharmacology	Social touch task	(OT > PL) on (Female Touch > Home) ([Female Touch > Home] > [Male Touch > Home]) on (OT > PL)	Paragraph 2 of fMRI Results Section
Spetter et al. (2018)	Oxytocin curbs calorie intake via food-specific increases in the activity of brain areas that process reward and establish cognitive control	2018	Scientific reports	Food picture viewing task Monetary incentive delay task	(OT > PL) on (High-calorie Food Pictures > Low-calorie Food Pictures) during (Fasted-state Run) (OT > PL) on (Anticipating Response > No Response) during (Fasted-state Run)	Table 2 Table 3
Striepens et al. (2016)	Oxytocin enhances cognitive control of food craving in women	2016	Human Brain Mapping	Food craving task	(OT > PL) under (Now Condition)	Section of Imaging Results
Wittfoth-Schardt et al. (2012)	Oxytocin Modulates Neural Reactivity to Children's Faces as a Function of Social Salience	2012	Neuropsychopharmacology	Child emotional face viewing task	(PL > OT) on (Own Child > Familiar Child) (OT > PL) on (Own Child > Unfamiliar Child)	Table 1

### Sheet: Neg valence for ALE
Study ID	Title	Publication year	Journal	Task	Used contrast/experiment	Coordinates source
Andari et al. (2016)	Adaptive coding of the value of social cues with oxytocin, an fMRI study in autism spectrum disorder	2016	Cortex: A Journal Devoted to the Study of the Nervous System & Behavior	Social ball-tossing game	(OT > PL) × (Biased > Eqiuty); ASD	Figure 3
Baettig et al. (2020)	The awareness of the scared-context dependent influence of oxytocin on brain function	2020	Brain Imaging and Behavior	Emotional processing and empathy task	(PL > OT) on (Empathy > Control)	Table 3
Chen et al. (2016)_Female	Effects of oxytocin and vasopressin on the neural response to unreciprocated cooperation within brain regions involved in stress and anxiety in men and women	2016	Brain Imaging & Behavior	Prisoner dilemma task	(PL > OT) during (Unreciprocated Cooperation Condition) in (Female Playing with Computer Partner)	Figure S4
Chen et al. (2016)_Male	Effects of oxytocin and vasopressin on the neural response to unreciprocated cooperation within brain regions involved in stress and anxiety in men and women	2016	Brain Imaging & Behavior	Prisoner dilemma task	(PL > OT) during (Unreciprocated Cooperation Condition) in (Male Playing with Human Partner)	Figure S3
Chen et al. (2020a)	Oxytocin increases the pleasantness of affective touch and orbitofrontal cortex activity independent of valence	2020	European neuropsychopharmacology	Affective touch task	(OT > PL) under (Negative Touch Condition)	Table 1
Domes et al. (2007)	Oxytocin Attenuates Amygdala Responses to Emotional Faces Regardless of Valence	2007	Biological Psychiatry	Implicit facial emotion recognition task	(PL > OT) on (Fearful > Neutral) (PL > OT) on (Angry > Neutral)	Table 2
Domes et al. (2010)	Effects of intranasal oxytocin on emotional face processing in women	2010	Psychoneuroendocrinology	Facial emotion viewing task	(OT > PL) on (Fearful > Neutral) (OT > PL) on (Angry > Neutral) (PL > OT) on (Fearful > Neutral)	Table 3
Eckstein et al. (2014)	Oxytocin facilitates the sensation of social stress	2014	Human Brain Mapping	The montreal imaging stress task	(OT > PL) on (Stress > No Stress)	Table 2
Eckstein et al. (2015)	Oxytocin Facilitates the Extinction of Conditioned Fear in Humans	2015	Biological Psychiatry	Fear extinction paradigm	(OT > PL) on (CS+ > CS-) during (Early Phase of Extinction)	Table 3
Eckstein et al. (2016)	Oxytocin Facilitates Pavlovian Fear Learning in Males	2016	Neuropsychopharmacology	Fear conditioning paradigm	(PL > OT) on (Shock > Baseline)	Paragraph 4 of Section "FMRI Results"
Gao et al. (2016)	Oxytocin, the peptide that bonds the sexes also divides them	2016	Proceedings of the National Academy of Sciences of the United States of America	First-impression task	Treatment (OT, PL) × Gender (Female, Male) × Task (Criticism, Praise)	Figure 2
Gozzi et al. (2017)	Effects of Oxytocin and Vasopressin on Preferential Brain Responses to Negative Social Feedback	2017	Neuropsychopharmacology	Social feedback task	(PL > OT) on (Negative Social Feedback > Positive Social Feedback) (PL > OT) on (Negative Money Feedback > Positive Money Feedback)	Table 3 Table S3
Grimm et al. (2014)	Early life stress modulates oxytocin effects on limbic system during acute psychosocial stress	2014	Social Cognitive & Affective Neuroscience	Montreal imaging stress task	(Treatment) under (Psychosocial Stress Task) Treatment (OT, PL) × Group (ELS, Non-ELS) under (Psychosocial Stress Task)	Table 3
Groppe et al. (2013)	Oxytocin Influences Processing of Socially Relevant Cues in the Ventral Tegmental Area of the Human Brain	2013	Biological Psychiatry	Social incentive delay task	(PL > OT) during (Punishment Anticipation Phase) Treatment (OT, PL) × Task (Control, Low Intensity, High Intensity) during (Punishment Anticipation Phase)	Table S1 Table S1 Table S1 Table S1 Table S2
Kanat et al. (2015a)	Oxytocin Modulates Amygdala Reactivity to Masked Fearful Eyes	2015	Neuropsychopharmacology	Facial emotion detection task	(PL > OT) on (Fearful > Happy) across (Eyes and Control Conditions) (PL > OT) on (Fearful > Happy) under (Control Condition) (PL > OT) on (Fearful > Happy) under (Eyes Condition)	Table S3
Kanat et al. (2015b)	Oxytocin Attenuates Neural Reactivity to Masked Threat Cues from the Eyes	2015	Neuropsychopharmacology	Facial emotion detection task	(PL > OT) on (Angry > Neutral) under (Eyes Condition) (OT > PL) on (Angry > Neutral) under (Mouth Condition) Treatment (PL, OT) on Attentional Focus (Eyes, Mouth) on Emotion (Angry, Neutral) Treatment (PL, OT) on Attentional Focus (Eyes, Mouth) on Emotion (Angry, Neutral) under (Brief Stimulus Duration Condition) Treatment (PL, OT) on Attentional Focus (Eyes, Mouth) on Emotion (Angry, Neutral) un…	Table S4 Table S4 Table S5 Table S6 Table S7 Table S8 Table S9
Labuschagne et al. (2012)_GSAD	Medial frontal hyperactivity to sad faces in generalized social anxiety disorder and modulation by oxytocin	2012	The international journal of neuropsychopharmacology	Emotional face processing task	(PL > OT) on (Sad > Neutral); GSAD (OT > PL) on (Sad > Neutral); GSAD	Table 2 Table 2 Table 3
Labuschagne et al. (2012)_HP	Medial frontal hyperactivity to sad faces in generalized social anxiety disorder and modulation by oxytocin	2012	The international journal of neuropsychopharmacology	Emotional face processing task	(PL > OT) on (Sad > Neutral); CON (OT > PL) on (Sad > Neutral); CON	Table 2 Table 2 Table 3 Table 3
Labuschagne et al. (2018)	Oxytocin selectively modulates brain processing of disgust in Huntington's disease gene carriers	2018	Progress in Neuro-Psychopharmacology & Biological Psychiatry	Emotional face matching task	Treatment (OT, PL) × Group (Gene Carrier, CON) under (Disgust Expression Condition)	Table 1
Lischke et al. (2012)	Oxytocin increases amygdala reactivity to threatening scenes in females	2012	Psychoneuroendocrinology	Emotional arousal rating task	(OT > PL) on (Negative > Neutral)	Table S2
Ma et al. (2020)	Intranasal oxytocin attenuates insula activity in response to dynamic angry faces	2020	Biological Psychology	Implicit emotional task	(PL > OT) on (Angry > Neutral)	Table 2
Mickey et al. (2016)	Oxytocin modulates hemodynamic responses to monetary incentives in humans	2016	Psychopharmacology	Monetary incentive delay task	(PL > OT) on (High-salience Loss > Neutral)	Table 3
Radke et al. (2021)	Neurobiobehavioral responses to virtual social rejection in females-exploring the influence of oxytocin	2021	Social Cognitive & Affective Neuroscience	Verbal interaction social threat task	(OT > PL) on (Rejection > Non-rejection) during (Cooperation Rating Phase)	Table 3
Riem et al. (2011)	Oxytocin Modulates Amygdala, Insula, and Inferior Frontal Gyrus Responses to Infant Crying: A Randomized Controlled Trial	2011	Biological Psychiatry	Infant cry paradigm	(OT > PL) on (Cry 500 Hz > Control 500 Hz)	Table 1
Rilling et al. (2012)	Effects of intranasal oxytocin and vasopressin on cooperative behavior and associated brain activity in men	2012	Psychoneuroendocrinology	Prisoner dilemma task	(OT > PL) on (Unreciprocated Cooperation with Human > Unreciprocated Cooperation with Computer) during (Player Session) (PL > OT) on (Unreciprocated Cooperation with Human > Unreciprocated Cooperation with Computer) during (Player Session) (OT > PL) on (Partner Defection with Human > Partner Defection with Computer) during (Partner Session) (PL > OT) on (Partner Defection with Human > Partner Def…	Table S1 Table S4 Table S4 Table S7 Table S8 Table S8
Sauer et al. (2019)	Oxytocinergic modulation of brain activation to cues related to reproduction and attachment: Differences and commonalities during the perception of erotic and fearful social scenes	2019	International Journal of Psychophysiology	Emotional face/social scenes matching task	(OT > PL) on (Fearful Scenes > Neutral Scenes)	Table S1
Scheele et al. (2014b)	Opposing effects of oxytocin on moral judgment in males and females	2014	Human brain mapping	Emotional face viewing task	(OT > PL) on (Disgusted Faces > Neutral Faces) under (Self-referential Condition) Perspective (Self, Other) on Treatment (OT, PL) on Valence (Disgusted Faces, Neutral Faces)	Figure 1 Paragraph 3 in Results
Striepens et al. (2012)	Oxytocin facilitates protective responses to aversive social stimuli in males	2012	Proceedings of the National Academy of Sciences of the United States of America	Aversive social stimulus viewing task	(OT > PL) on (Later Remembered Negative Pictures > Later Forgotten Negative Pictures)	Table S5
